# Combining short and long read sequencing technologies to identify SARS-CoV-2 variants in wastewater

**DOI:** 10.1101/2024.08.07.24311639

**Authors:** Gabrielle Jayme, Ju-Ling Liu, Jose Hector Galvez, Sarah Julia Reiling, Sukriye Celikkol Aydin, Arnaud N’Guessan, Sally Lee, Shu-Huang Chen, Alexandra Tsitouras, Fernando Sanchez-Quete, Thomas Maere, Eyerusalem Goitom, Mounia Hachad, Elisabeth Mercier, Stephanie Katharine Loeb, Peter Vanrolleghem, Sarah Dorner, Robert Delatolla, B. Jesse Shapiro, Dominic Frigon, Jiannis Ragoussis, Terrance P. Snutch

## Abstract

During the COVID-19 pandemic, the monitoring of SARS-COV-2 RNA in wastewater was used to track the evolution and emergence of variant lineages and gauge infection levels in the community, informing appropriate public health responses without relying solely on clinical testing. As more sublineages were discovered, it increased the difficulty in identifying distinct variants in a mixed population sample, particularly those without a known lineage. Here, we compare two next-generation sequencing technologies, Illumina and Nanopore, in order to determine their efficacy at detecting variants of differing abundance, using 248 wastewater samples from various Quebec and Ontario cities. Our study used two analytical approaches to identify main variants in the samples: the presence of signature and marker mutations, and the co-occurrence of signature mutations within the same amplicon. We observed that each sequencing method detected certain variants at different frequencies as each method preferentially detects mutations of distinct variants. Illumina sequencing detected more mutations with a predominant lineage that is in low abundance across the population or unknown for that time period, while Nanopore sequencing had a higher detection rate of mutations that are predominantly found in the high abundance B.1.1.7 (Alpha) lineage as well as a higher sequencing rate of co-occurring mutations in the same amplicon. We present a workflow that integrates short read and long read sequencing to improve the detection of SARS-CoV-2 variant lineages in mixed population samples, such as wastewater.
