## Supplementary material for "Combining short and long read sequencing technologies to identify SARS-CoV-2 variants in wastewater": Table S2

### Sheet: Sheet1
mutation	both_datasets	illumina_only	nanopore_only
A23403G	38	24	43
C241T	32	15	40
C3037T	31	11	25
C14408T	29	24	36
G28881A	24	22	15
G28883C	21	25	14
G28882A	18	27	15
T28250TCTG	12	11	6
C29555T	12	7	2
CA28253C	10	14	9
G25563T	8	13	10
G16987A	8	12	11
C28854T	7	12	4
C313T	7	5	3
G8027T	7	2	5
C26735T	6	15	7
G11272A	6	6	10
G61T	6	6	1
G21785C	6	5	2
G15438T	6	2	2
C18877T	5	10	5
C28093T	5	9	2
C28253T	5	3	9
C7713T	5	3	1
A17615G	4	13	16
C17977T	4	9	1
G29399A	4	8	6
T1947C	4	8	3
C22444T	4	6	4
G5629T	4	5	4
G28903C	4	5	3
G25913T	4	5	1
G28361A	4	3	4
C17518T	4	3	1
T12058C	3	17	4
C17678T	3	12	4
C17304T	3	7	1
G28975C	3	6	7
G17019T	3	6	7
C28977T	3	6	6
A16889G	3	6	5
C12651T	3	6	4
C9891T	3	5	6
G28845A	3	4	2
C18981T	3	3	5
G23868T	3	3	1
C6740T	3	1	2
G28073A	3	1	1
C23709T	3	0	13
C10789T	2	12	0
G22992A	2	7	6
G28280C	2	6	16
A28281T	2	6	14
T28282A	2	6	14
TA28270T	2	6	13
C15324T	2	6	7
A1461G	2	6	5
C6145T	2	6	4
T1222G	2	6	2
C11200T	2	5	7
T22020C	2	5	5
T24506G	2	3	10
TTTA21990T	2	3	9
T15978C	2	3	5
C5986T	2	3	5
G22632A	2	3	1
G24914C	2	2	20
C23604A	2	2	17
C913T	2	2	13
C5388A	2	2	5
C8208T	2	2	3
T5492C	2	2	0
A23063T	2	1	15
AAAGTCATTT685A	2	1	3
C1059T	2	1	3
C26261T	2	1	1
C25463T	2	0	3
A5084G	2	0	0
G25947T	1	8	3
A28111G	1	6	22
C27972T	1	6	9
C346T	1	6	5
G15372T	1	6	5
G15766T	1	5	5
C25710T	1	5	4
G9267A	1	5	1
C21621T	1	5	0
G9526T	1	4	4
T26876C	1	4	4
ATACATG21764A	1	4	4
C222T	1	4	3
G29736T	1	4	1
C29733T	1	4	0
C2245T	1	4	0
C14676T	1	3	19
A16932G	1	3	3
A16923G	1	3	3
T2677C	1	3	2
T14568C	1	3	1
C27964T	1	3	1
T23443C	1	3	0
A12790G	1	3	0
GTCTGGTTTT11287G	1	2	17
C29754T	1	2	3
C19017T	1	2	2
T18939C	1	2	2
G29540A	1	2	2
T28245G	1	2	2
T9667C	1	2	2
TTGTCTG11285T	1	2	2
C10319T	1	2	1
G28975T	1	2	1
G27706T	1	2	0
C3267T	1	1	18
C15279T	1	1	9
C25000T	1	1	4
T17659G	1	1	3
C4158T	1	1	3
G6669C	1	1	3
G27014A	1	1	2
T29524C	1	1	2
C10029T	1	1	2
G19800C	1	1	2
G28878A	1	1	1
C11005A	1	1	1
A28129T	1	1	0
T5422C	1	1	0
G28368A	1	1	0
T28144C	1	1	0
C27577T	1	1	0
G28460A	1	1	0
A21137G	1	0	9
C25844T	1	0	7
G3770C	1	0	6
G13993T	1	0	6
C8950T	1	0	6
C19007G	1	0	5
T14700A	1	0	5
C14621G	1	0	5
T11907A	1	0	5
C10133G	1	0	5
C24421G	1	0	5
A28264T	1	0	4
C28185G	1	0	4
C28441G	1	0	4
C28335G	1	0	4
T28393A	1	0	4
T28140A	1	0	4
C6828G	1	0	4
G19086C	1	0	4
C19145G	1	0	4
T14858A	1	0	4
G21873C	1	0	4
A10291T	1	0	4
A10329T	1	0	4
A12065T	1	0	4
A10212T	1	0	4
C12733T	1	0	4
G27174C	1	0	4
C21762T	1	0	4
T27031A	1	0	3
T4238A	1	0	3
G7753C	1	0	3
A17711T	1	0	3
G6717C	1	0	3
G17790C	1	0	3
G7911C	1	0	3
C7704G	1	0	3
T11104A	1	0	3
T17965A	1	0	3
A19262T	1	0	3
A11341T	1	0	3
A18956T	1	0	3
A7832T	1	0	3
A6590T	1	0	3
T19203A	1	0	3
T11025A	1	0	3
G11262C	1	0	3
C21952G	1	0	3
T7249A	1	0	3
T7282A	1	0	3
C12144G	1	0	3
A21794T	1	0	3
T21960A	1	0	3
T7359A	1	0	3
C11986G	1	0	3
G7091C	1	0	3
T21715A	1	0	3
G25555C	1	0	3
C3554G	1	0	3
A15739T	1	0	3
A7990T	1	0	3
T15520A	1	0	3
T23428A	1	0	3
C18828G	1	0	3
A4372T	1	0	3
T15083A	1	0	3
A929T	1	0	3
G25565C	1	0	3
A4994T	1	0	3
T18035A	1	0	3
T22191A	1	0	2
C25433T	1	0	2
A28676T	1	0	2
C3261G	1	0	2
T15818A	1	0	2
A11476T	1	0	2
T6778A	1	0	2
T6511A	1	0	2
T11554A	1	0	2
T11632A	1	0	2
T11420A	1	0	2
C7170G	1	0	2
G7065C	1	0	2
A20388T	1	0	2
A12201T	1	0	2
T15223A	1	0	2
T5669A	1	0	2
C5866G	1	0	2
G5931C	1	0	2
A5809T	1	0	2
A18749T	1	0	2
A18704T	1	0	2
T9896A	1	0	2
C9975G	1	0	2
C18885G	1	0	2
G10054C	1	0	2
G4188C	1	0	2
A4293T	1	0	2
G4109C	1	0	2
G8303C	1	0	2
C2983G	1	0	2
G23499C	1	0	2
T27332A	1	0	2
C4938G	1	0	2
A18625T	1	0	2
C18109G	1	0	2
C15660G	1	0	2
C18388G	1	0	2
G23775C	1	0	2
C3044G	1	0	2
A4748T	1	0	2
C8917G	1	0	2
A1003T	1	0	2
T9779A	1	0	2
T11183A	1	0	2
G4609C	1	0	2
G18546C	1	0	2
C9592G	1	0	2
A3506T	1	0	2
A1982T	1	0	2
C26799G	1	0	2
T9721A	1	0	2
T27445A	1	0	2
A8145T	1	0	2
C17862G	1	0	2
A17941T	1	0	2
A8224T	1	0	2
C14937G	1	0	2
C18188G	1	0	2
A17612T	1	0	2
C25324G	1	0	2
G23349C	1	0	2
C26447G	1	0	2
G15004C	1	0	2
T9642A	1	0	2
T771A	1	0	2
A18245T	1	0	2
G23270C	1	0	2
G9817C	1	0	2
T4874A	1	0	2
A4451T	1	0	2
T26289A	1	0	2
T7438A	1	0	2
T9513A	1	0	2
G7550C	1	0	2
T26677A	1	0	2
C27411G	1	0	2
A14779T	1	0	2
A6072T	1	0	2
G7517C	1	0	2
C23191G	1	0	2
T4714A	1	0	2
C26270G	1	0	2
C10408G	1	0	2
G9130C	1	0	2
T8996A	1	0	2
C1059G	1	0	2
A18323T	1	0	2
T26756A	1	0	2
T4635A	1	0	2
G3182C	1	0	2
T26598A	1	0	2
C4827G	1	0	2
T4530A	1	0	2
A9197T	1	0	2
T6000A	1	0	2
T692A	1	0	2
C850G	1	0	2
A3123T	1	0	2
A15581T	1	0	2
C16466T	1	0	2
T14544A	1	0	1
G2422C	1	0	1
T2350A	1	0	1
A2501T	1	0	1
C2567G	1	0	1
C5339T	1	0	1
T29607A	1	0	1
T20682A	1	0	1
C534G	1	0	1
C18701T	1	0	1
A20309T	1	0	1
A20230T	1	0	1
T11790A	1	0	1
C11497T	1	0	1
A20035T	1	0	1
A15263T	1	0	1
C15421G	1	0	1
C15342G	1	0	1
C8419G	1	0	1
G8382C	1	0	1
A8567T	1	0	1
T8634A	1	0	1
G8488C	1	0	1
G19879C	1	0	1
T19748A	1	0	1
G19669C	1	0	1
T22039A	1	0	1
T22912A	1	0	1
T23045A	1	0	1
T22966A	1	0	1
C3902G	1	0	1
T25051A	1	0	1
T5619A	1	0	1
C2061G	1	0	1
A23696T	1	0	1
C28737G	1	0	1
T1272A	1	0	1
A1193T	1	0	1
A28599T	1	0	1
G3971C	1	0	1
A5391T	1	0	1
A3372T	1	0	1
A8066T	1	0	1
A2140T	1	0	1
T25021A	1	0	1
A15162T	1	0	1
A27095T	1	0	1
T3451A	1	0	1
A12258T	1	0	1
A2219T	1	0	1
A23894T	1	0	1
T24052A	1	0	1
A3703T	1	0	1
T25476A	1	0	1
T24805A	1	0	1
A24942T	1	0	1
A24884T	1	0	1
C5748G	1	0	1
A226T	1	0	1
A27253T	1	0	1
G18467C	1	0	1
C6151G	1	0	1
A3633T	1	0	1
A27510T	1	0	1
C6230G	1	0	1
A24105T	1	0	1
C28520G	1	0	1
G24757C	1	0	1
T24184A	1	0	1
T3823A	1	0	1
A1903T	1	0	1
C3293G	1	0	1
A23973T	1	0	1
A1308T	1	0	1
C24263G	1	0	1
C23854G	1	0	1
C23538G	1	0	1
A7625T	1	0	1
A9075T	1	0	1
T25403A	1	0	1
C5342G	1	0	1
T26957A	1	0	1
A1138T	1	0	1
C1567T	1	0	1
T4924A	1	0	1
A28272T	1	0	1
C28863T	1	0	1
G28209T	1	0	0
T5299G	1	0	0
C28869T	1	0	0
C29679T	1	0	0
G17302T	1	0	0
T27104C	1	0	0
C16716G	1	0	0
C21234T	1	0	0
G15586A	1	0	0
C6040T	1	0	0
T26033A	1	0	0
T2615A	1	0	0
A24500T	1	0	0
T20114A	1	0	0
C10815G	1	0	0
A12337T	1	0	0
C26191G	1	0	0
T20455A	1	0	0
A22833T	1	0	0
C27779G	1	0	0
A14270T	1	0	0
T175A	1	0	0
C1387G	1	0	0
G27589C	1	0	0
C29835G	1	0	0
T25875A	1	0	0
A1756T	1	0	0
T433A	1	0	0
G29528C	1	0	0
A10946T	1	0	0
C23121G	1	0	0
C6388G	1	0	0
C22796G	1	0	0
T21197A	1	0	0
T14349A	1	0	0
T20534A	1	0	0
C21254G	1	0	0
G25278C	1	0	0
G20171C	1	0	0
A1622T	1	0	0
C20603G	1	0	0
A10736T	1	0	0
A20864T	1	0	0
G29255C	1	0	0
C28937G	1	0	0
A19397T	1	0	0
C10868G	1	0	0
A1832T	1	0	0
A19476T	1	0	0
C21412G	1	0	0
A6465T	1	0	0
A28955T	1	0	0
T29785A	1	0	0
C482G	1	0	0
G25954C	1	0	0
A29664T	1	0	0
T22318A	1	0	0
C22445G	1	0	0
G22580C	1	0	0
T21333A	1	0	0
T22261A	1	0	0
T21649A	1	0	0
A20785T	1	0	0
C25796G	1	0	0
G25130C	1	0	0
T29192A	1	0	0
T2823A	1	0	0
T21570A	1	0	0
G9434C	1	0	0
T25209A	1	0	0
T19590A	1	0	0
A26519T	1	0	0
T29726A	1	0	0
T17454A	1	0	0
A5543T	1	0	0
G354C	1	0	0
G9355C	1	0	0
G17533C	1	0	0
T26112A	1	0	0
G5470C	1	0	0
C1545G	1	0	0
T25723A	1	0	0
A2825T	1	0	0
T2665A	1	0	0
T24342A	1	0	0
A21141T	1	0	0
A28858T	1	0	0
G19525C	1	0	0
T22397A	1	0	0
T22515A	1	0	0
G14428C	1	0	0
C22659G	1	0	0
A12416T	1	0	0
A11862T	1	0	0
G2744C	1	0	0
A29413T	1	0	0
C14471G	1	0	0
T17673A	1	0	0
T19956A	1	0	0
C96G	1	0	0
T2298A	1	0	0
G613C	1	0	0
A28816T	1	0	0
T11711A	1	0	0
A1677T	1	0	0
G6309C	1	0	0
C275G	1	0	0
G21491C	1	0	0
A27700T	1	0	0
T22118A	1	0	0
C29456G	1	0	0
A29334T	1	0	0
A29113T	1	0	0
T27824A	1	0	0
G1466C	1	0	0
T22738A	1	0	0
T23617A	1	0	0
T19341A	1	0	0
G20732C	1	0	0
A27668T	1	0	0
C10790G	1	0	0
C28657T	1	0	0
C28725T	1	0	0
A5234G	1	0	0
T10939C	1	0	0
T15597C	1	0	0
A17105G	1	0	0
C24130T	1	0	0
CT16833C	1	0	0
A28254C	0	16	0
G29692T	0	10	2
C25904T	0	10	1
G28048T	0	7	11
C4543T	0	6	4
C5144T	0	6	2
G11083T	0	6	0
C23271A	0	4	23
T6954C	0	4	4
C28905T	0	4	2
G26918T	0	4	1
C4438T	0	4	0
G26467C	0	4	0
G21770A	0	4	0
T29672G	0	4	0
C26681T	0	3	3
G25907T	0	3	2
T13345C	0	3	2
C21575T	0	3	1
A1321C	0	3	1
G14767T	0	3	1
A28792T	0	3	0
C28775T	0	3	0
C4618T	0	3	0
C2110T	0	2	4
C29762T	0	2	3
C5869T	0	2	3
T27346C	0	2	3
C21077T	0	2	3
G24998T	0	2	3
A28095T	0	2	3
C11074CT	0	2	2
C23315T	0	2	2
C17491T	0	2	2
C18568T	0	2	2
G5108T	0	2	1
G29781T	0	2	1
C7113T	0	2	1
C12439T	0	2	1
C25854T	0	2	1
G13201T	0	2	1
A5488G	0	2	1
T16857C	0	2	1
T21408C	0	2	1
G18412T	0	2	0
G13091T	0	2	0
T9292C	0	2	0
GT13043G	0	2	0
G25481A	0	2	0
A1103T	0	2	0
A1163T	0	2	0
G2635A	0	2	0
C835T	0	2	0
T11286G	0	2	0
A5297G	0	2	0
C28472T	0	2	0
G28975A	0	2	0
AT25826A	0	2	0
G25204T	0	2	0
G18316C	0	2	0
G12224T	0	2	0
C1572T	0	2	0
G29474T	0	2	0
G7042T	0	2	0
C829T	0	2	0
A12162G	0	1	13
C15720T	0	1	9
G353A	0	1	5
C11669T	0	1	5
C22879T	0	1	4
T11296G	0	1	4
C24536T	0	1	3
G23607A	0	1	3
G17427T	0	1	3
T15021C	0	1	3
C29774T	0	1	3
G26152A	0	1	3
C17125T	0	1	3
G25971A	0	1	3
A11991G	0	1	3
C13487T	0	1	3
T23672C	0	1	3
G11291A	0	1	3
C21304T	0	1	3
C1420T	0	1	3
C22450T	0	1	3
G21974T	0	1	3
C29675T	0	1	2
GA11990G	0	1	2
G29742T	0	1	2
C16428T	0	1	2
TG11082T	0	1	2
T25461C	0	1	2
C5784T	0	1	2
T14242G	0	1	2
T5804A	0	1	2
C8247T	0	1	2
C3159T	0	1	2
C25642T	0	1	2
C6543T	0	1	2
CT4947C	0	1	2
G13486T	0	1	2
T11751C	0	1	2
C28232T	0	1	2
G10523C	0	1	2
C6449T	0	1	2
G29744A	0	1	2
C10954T	0	1	2
C24507T	0	1	2
AT26616A	0	1	2
T14658C	0	1	2
C28556G	0	1	1
G10907C	0	1	1
G13471A	0	1	1
A29712G	0	1	1
C26313T	0	1	1
T16263C	0	1	1
T24805C	0	1	1
C23206T	0	1	1
A23756G	0	1	1
T7638C	0	1	1
CA8964C	0	1	1
G22599T	0	1	1
T10161G	0	1	1
G10105T	0	1	1
G23477T	0	1	1
T13020C	0	1	1
C23454T	0	1	1
CTTA27052C	0	1	1
C5849T	0	1	1
C1044T	0	1	1
G28378A	0	1	1
CT27800C	0	1	1
C25549T	0	1	1
A26059G	0	1	1
G29786T	0	1	1
C18654T	0	1	1
C22591T	0	1	1
C29274T	0	1	1
G791T	0	1	1
T13652C	0	1	1
CG28121C	0	1	1
G22961C	0	1	1
G21776A	0	1	1
AT5116A	0	1	1
A20895T	0	1	1
C23692T	0	1	1
TG3226T	0	1	1
CT13647C	0	1	1
C12084T	0	1	1
C8318T	0	1	1
G16852T	0	1	1
C274T	0	1	1
G174T	0	1	1
C13009T	0	1	1
TTC13070T	0	1	1
T29772A	0	1	1
C22995A	0	1	1
C19164T	0	1	1
G22985T	0	1	1
G27870T	0	1	1
C7869T	0	1	1
T26182C	0	1	1
C29686T	0	1	1
T24741C	0	1	1
T12244C	0	1	1
T3360TA	0	1	1
CA29675C	0	1	1
A3175G	0	1	1
A18424G	0	1	1
G13007T	0	1	1
G25922T	0	1	1
C1113T	0	1	1
A26069G	0	1	1
G14881T	0	1	1
G885C	0	1	1
C3510T	0	1	1
G17110T	0	1	1
T27929A	0	1	1
AT21964A	0	1	1
CT27791C	0	1	1
A18763G	0	1	1
C24337T	0	1	1
C19881T	0	1	1
C3096T	0	1	1
G15004T	0	1	1
T25092C	0	1	1
CT16423C	0	1	1
A13623G	0	1	1
G25979T	0	1	1
A11167C	0	1	1
A21768T	0	1	1
G17117C	0	1	1
C12049T	0	1	1
C29421T	0	1	1
C29366T	0	1	1
A28012C	0	1	1
G26109T	0	1	1
C14322T	0	1	1
C3480T	0	1	1
C26366T	0	1	1
TA24741T	0	1	1
T9525C	0	1	1
C29067T	0	1	1
G6899T	0	1	1
A25003T	0	1	1
A5198G	0	1	1
C25989T	0	1	1
A16838G	0	1	1
C24023T	0	1	1
T13823C	0	1	1
G8853GT	0	1	1
C14703T	0	1	1
A13121G	0	1	1
G11327T	0	1	1
G18907T	0	1	1
G7463T	0	1	1
A21766C	0	1	1
A405G	0	1	1
CT25703C	0	1	1
C17333T	0	1	1
T8603C	0	1	1
G22319T	0	1	1
G28878T	0	1	1
G3066T	0	1	1
C21639T	0	1	1
T21984A	0	1	1
C28603T	0	1	0
T23245C	0	1	0
A24592G	0	1	0
G29041C	0	1	0
C29541T	0	1	0
TC7763T	0	1	0
GT13856G	0	1	0
G14860C	0	1	0
C26499T	0	1	0
GA2418G	0	1	0
T14568A	0	1	0
TC202T	0	1	0
AT1870A	0	1	0
GT11521G	0	1	0
C16073T	0	1	0
G2017C	0	1	0
TA22939T	0	1	0
TAA5752T	0	1	0
T694A	0	1	0
GAT14833G	0	1	0
G14885T	0	1	0
T14884G	0	1	0
T15044C	0	1	0
G19072T	0	1	0
G28166A	0	1	0
T3788C	0	1	0
CT18657C	0	1	0
T18658C	0	1	0
G5105T	0	1	0
G18659C	0	1	0
C22498T	0	1	0
T18660C	0	1	0
C28256A	0	1	0
CG23575C	0	1	0
G23576C	0	1	0
G28625T	0	1	0
CTT8160C	0	1	0
G22706T	0	1	0
T8014A	0	1	0
C27911T	0	1	0
TAG18878T	0	1	0
G29645T	0	1	0
C25571A	0	1	0
C26801G	0	1	0
A18879C	0	1	0
T25399G	0	1	0
A29567G	0	1	0
C8683T	0	1	0
G16914T	0	1	0
C24566T	0	1	0
TG16913T	0	1	0
TG13924T	0	1	0
GT14241G	0	1	0
G29321T	0	1	0
G14449T	0	1	0
T13044G	0	1	0
GA13040G	0	1	0
G3153C	0	1	0
GT22859G	0	1	0
C24138T	0	1	0
T10980C	0	1	0
CA5826C	0	1	0
T27929C	0	1	0
C23325G	0	1	0
TG27560T	0	1	0
C23638T	0	1	0
G29553T	0	1	0
G974T	0	1	0
C29363T	0	1	0
T24739C	0	1	0
C8293T	0	1	0
C25685T	0	1	0
G28621T	0	1	0
AT29725A	0	1	0
G29705T	0	1	0
C19572T	0	1	0
C29592G	0	1	0
GC28986G	0	1	0
C18457T	0	1	0
C17285T	0	1	0
C18014T	0	1	0
C11752T	0	1	0
CT20515C	0	1	0
C22943T	0	1	0
C21727T	0	1	0
G18169T	0	1	0
C17634T	0	1	0
G25819T	0	1	0
G20518C	0	1	0
G24836T	0	1	0
C26408T	0	1	0
TTG16398T	0	1	0
A26927G	0	1	0
C9863G	0	1	0
G28703A	0	1	0
C15053T	0	1	0
C1457T	0	1	0
G10590T	0	1	0
AT9859A	0	1	0
C12664A	0	1	0
A1475T	0	1	0
T24656C	0	1	0
TG19597T	0	1	0
G6609T	0	1	0
G17741T	0	1	0
GTT22583G	0	1	0
A15477T	0	1	0
G15840T	0	1	0
G2999T	0	1	0
G15672T	0	1	0
C4234T	0	1	0
G7410A	0	1	0
CT19662C	0	1	0
T9699C	0	1	0
G5716A	0	1	0
G6337T	0	1	0
CT4099C	0	1	0
C26625T	0	1	0
G14276T	0	1	0
T18661A	0	1	0
G28280T	0	1	0
C27654T	0	1	0
G5699T	0	1	0
G28679T	0	1	0
G9092T	0	1	0
AAT11216A	0	1	0
T7912C	0	1	0
T11593C	0	1	0
TG9091T	0	1	0
T9503C	0	1	0
AT13288A	0	1	0
C28814T	0	1	0
CA12676C	0	1	0
T19044A	0	1	0
TG10423T	0	1	0
C7732T	0	1	0
TG28667T	0	1	0
G28559C	0	1	0
CT15019C	0	1	0
C26877T	0	1	0
G8264T	0	1	0
C6213T	0	1	0
G25687A	0	1	0
CTT20405C	0	1	0
CA1931C	0	1	0
C20930T	0	1	0
G25970T	0	1	0
C4115T	0	1	0
AG12463A	0	1	0
CTA27230C	0	1	0
C16323T	0	1	0
T10001C	0	1	0
TGC12247T	0	1	0
G10097A	0	1	0
G10154T	0	1	0
C2939G	0	1	0
G20433A	0	1	0
TAA6516T	0	1	0
C12400G	0	1	0
T7225C	0	1	0
A1571C	0	1	0
CT7224C	0	1	0
TATA27720T	0	1	0
T8622C	0	1	0
CA3296C	0	1	0
C2485T	0	1	0
C21952T	0	1	0
C6500T	0	1	0
GT2778G	0	1	0
A5058T	0	1	0
T23789C	0	1	0
TG23269T	0	1	0
T8161C	0	1	0
GT285G	0	1	0
G17671T	0	1	0
G6694C	0	1	0
G28919T	0	1	0
G29800C	0	1	0
C10833T	0	1	0
C2695T	0	1	0
G19846A	0	1	0
G21123A	0	1	0
G4556T	0	1	0
T15632C	0	1	0
C3634T	0	1	0
CAT4116C	0	1	0
T26773TG	0	1	0
C9319T	0	1	0
T3883C	0	1	0
CT17953C	0	1	0
A6657T	0	1	0
G8844T	0	1	0
G10787T	0	1	0
G9753A	0	1	0
AT7432A	0	1	0
T16678C	0	1	0
C904T	0	1	0
GT24087G	0	1	0
T21769C	0	1	0
TGTG7628T	0	1	0
C7521T	0	1	0
A29664G	0	1	0
T13950G	0	1	0
GAT13948G	0	1	0
CT27584C	0	1	0
GC28376G	0	1	0
C28435T	0	1	0
G27506C	0	1	0
TTG415T	0	1	0
T29377C	0	1	0
G417T	0	1	0
CTT29580C	0	1	0
C29733A	0	1	0
A25564T	0	1	0
C22978T	0	1	0
C23300T	0	1	0
C7231T	0	1	0
G17706T	0	1	0
TCTA28092T	0	1	0
C28093A	0	1	0
G28109C	0	1	0
A28108T	0	1	0
CAG28107C	0	1	0
G16377C	0	1	0
C13140T	0	1	0
G28428T	0	1	0
T12363C	0	1	0
G13260T	0	1	0
A13284T	0	1	0
G3838T	0	1	0
AGGT3417A	0	1	0
GATTATT16903G	0	1	0
AT22069A	0	1	0
G6254C	0	1	0
C12576A	0	1	0
T18966G	0	1	0
TA18075T	0	1	0
G25290C	0	1	0
GAA19827G	0	1	0
G1940C	0	1	0
G1542T	0	1	0
CGA18312C	0	1	0
GGT1574G	0	1	0
G16336T	0	1	0
AAG14069A	0	1	0
CTG27934C	0	1	0
ATTTTTGGGTG21979A	0	1	0
TAA12958T	0	1	0
G4881A	0	1	0
CTG1938C	0	1	0
CA15532C	0	1	0
G27066C	0	1	0
G28658T	0	1	0
TG16530T	0	1	0
CG10232C	0	1	0
G1130C	0	1	0
TAG14538T	0	1	0
TG25488T	0	1	0
A18314C	0	1	0
G15150T	0	1	0
G1577T	0	1	0
G11335C	0	1	0
CA2268C	0	1	0
TTG3822T	0	1	0
TATC14787T	0	1	0
AT29020A	0	1	0
G14071A	0	1	0
CTG26464C	0	1	0
G12872T	0	1	0
G18078C	0	1	0
TA16069T	0	1	0
GT10160G	0	1	0
C6336T	0	1	0
A27774G	0	1	0
T27407C	0	1	0
G765C	0	1	0
AT20864A	0	1	0
G24839T	0	1	0
TG3508T	0	1	0
TG8521T	0	1	0
GT11426G	0	1	0
G1742T	0	1	0
C13989T	0	1	0
C7063T	0	1	0
G23587T	0	1	0
C10456T	0	1	0
T1693C	0	1	0
G8548A	0	1	0
A2161T	0	1	0
G204T	0	1	0
A28272G	0	1	0
G17359T	0	1	0
C16568A	0	1	0
G29151T	0	1	0
A14550T	0	1	0
T13909C	0	1	0
CT11442C	0	1	0
G16206T	0	1	0
C16234T	0	1	0
C1346T	0	1	0
GT5927G	0	1	0
A10858T	0	1	0
G13126T	0	1	0
T8928G	0	1	0
C16054T	0	1	0
GT8927G	0	1	0
TA10857T	0	1	0
T26254C	0	1	0
T5930G	0	1	0
G9770T	0	1	0
C12669T	0	1	0
G22661T	0	1	0
C18347T	0	1	0
G5668T	0	1	0
AG14771A	0	1	0
C17746T	0	1	0
TG28912T	0	1	0
G26291A	0	1	0
GT20360G	0	1	0
CTT22572C	0	1	0
AAT20795A	0	1	0
G11207T	0	1	0
T4303TA	0	1	0
CT25721C	0	1	0
C3884T	0	1	0
TTA6766T	0	1	0
G27870C	0	1	0
CA9073C	0	1	0
GT3004G	0	1	0
ATT6045A	0	1	0
TG8707T	0	1	0
TG18393T	0	1	0
T5117A	0	1	0
C3236T	0	1	0
AT12945A	0	1	0
G26398T	0	1	0
C6548T	0	1	0
C275T	0	1	0
AT1788A	0	1	0
G9095T	0	1	0
G24697A	0	1	0
G15649T	0	1	0
A12886T	0	1	0
T26397C	0	1	0
GT5253G	0	1	0
CA25587C	0	1	0
T1232A	0	1	0
G13948T	0	1	0
G8696T	0	1	0
A23920G	0	1	0
TTAG12597T	0	1	0
AT11211A	0	1	0
C21658T	0	1	0
GT6236G	0	1	0
T5362G	0	1	0
G14548C	0	1	0
CA11139C	0	1	0
A11211G	0	1	0
A11140C	0	1	0
G29105C	0	1	0
A28615G	0	1	0
G5642T	0	1	0
G1478T	0	1	0
C1404T	0	1	0
G15708C	0	1	0
GTA5196G	0	1	0
T18327C	0	1	0
G28857T	0	1	0
G27226T	0	1	0
G8817T	0	1	0
A18182T	0	1	0
T15119A	0	1	0
G23580T	0	1	0
TG1066T	0	1	0
G27009T	0	1	0
C13011T	0	1	0
TTG18513T	0	1	0
C21017T	0	1	0
C22314T	0	1	0
T16834C	0	1	0
T14704C	0	1	0
CT1862C	0	1	0
A27290G	0	1	0
TAC24024T	0	1	0
T27808A	0	1	0
C23061T	0	1	0
A27809T	0	1	0
CT27175C	0	1	0
GT19622G	0	1	0
TG318T	0	1	0
AT6915A	0	1	0
G27115T	0	1	0
CT16175C	0	1	0
A19543G	0	1	0
CA19576C	0	1	0
AG22771A	0	1	0
G27541T	0	1	0
C14571T	0	1	0
GA26553G	0	1	0
T1675A	0	1	0
A26554G	0	1	0
G29427T	0	1	0
C23472T	0	1	0
T1723C	0	1	0
T29092C	0	1	0
C28585T	0	1	0
G29543C	0	1	0
T16099C	0	1	0
T4591C	0	1	0
T25219G	0	1	0
T1921C	0	1	0
G25437T	0	1	0
GT25218G	0	1	0
GT28917G	0	1	0
A23436T	0	1	0
AC20388A	0	1	0
G29742A	0	1	0
T13741C	0	1	0
AGGCCACGCGGAGTACGATCGAGTG29735A	0	1	0
G29690A	0	1	0
CT13740C	0	1	0
G2231A	0	1	0
G29810T	0	1	0
G22381T	0	1	0
T12203C	0	1	0
TCA21657T	0	1	0
T19183C	0	1	0
ATT5264A	0	1	0
TG8899T	0	1	0
G18659T	0	1	0
G2888T	0	1	0
G16578C	0	1	0
T2335C	0	1	0
CAG1841C	0	1	0
ATGG19403A	0	1	0
G17590A	0	1	0
CT10010C	0	1	0
G13178C	0	1	0
AT25327A	0	1	0
G11540T	0	1	0
G13313T	0	1	0
CTT28214C	0	1	0
TG10480T	0	1	0
GT26416G	0	1	0
G9332C	0	1	0
TG24397T	0	1	0
CT26408C	0	1	0
G15313C	0	1	0
CTAG13119C	0	1	0
TG24304T	0	1	0
G2809C	0	1	0
T29581C	0	1	0
T15560C	0	1	0
CA10408C	0	1	0
G22014T	0	1	0
G16072T	0	1	0
C25546T	0	1	0
CT14980C	0	1	0
CT15559C	0	1	0
T13014C	0	1	0
T5773C	0	1	0
CTA19796C	0	1	0
TTTTTGGGTG21980T	0	1	0
AG294A	0	1	0
T9477A	0	1	0
G19900C	0	1	0
CT10776C	0	1	0
A19798C	0	1	0
CT11674C	0	1	0
AG19899A	0	1	0
C6468T	0	1	0
G295A	0	1	0
AT9720A	0	1	0
G14486T	0	1	0
T14300C	0	1	0
G21569T	0	1	0
TATA5909T	0	1	0
CTT12132C	0	1	0
G2867T	0	1	0
CTT9627C	0	1	0
G11693T	0	1	0
AG5935A	0	1	0
G27281C	0	1	0
CT27481C	0	1	0
AG22486A	0	1	0
G29779T	0	1	0
A2948AT	0	1	0
CT9786C	0	1	0
G14580T	0	1	0
AAT1829A	0	1	0
C26078T	0	1	0
GA434G	0	1	0
G11981T	0	1	0
T10722C	0	1	0
C10296T	0	1	0
TAG21314T	0	1	0
A20453AT	0	1	0
T9563C	0	1	0
G18213T	0	1	0
CT10932C	0	1	0
C16658T	0	1	0
CTT13077C	0	1	0
T13079C	0	1	0
CA27710C	0	1	0
A24389C	0	0	32
T8022G	0	0	18
T24171G	0	0	14
T19299G	0	0	14
G26520T	0	0	13
T16211G	0	0	12
G13004C	0	0	11
C3177T	0	0	11
C24792G	0	0	11
C28437A	0	0	10
