## Supplementary material for "Combining short and long read sequencing technologies to identify SARS-CoV-2 variants in wastewater": Table S3

### Sheet: Sheet1
Co-occurrence	both_datasets	illumina_only	nanopore_only
(G28881A,G28883C)	21	25	14
(G28881A,G28882A)	18	27	15
(G28882A,G28883C)	18	27	15
(T28250TCTG,CA28253C)	10	13	5
(C241T,C313T)	6	6	3
(G61T,C241T)	6	6	1
(G61T,C313T)	5	7	1
(A17615G,C17678T)	3	12	4
(A16889G,G17019T)	3	6	5
(G28881A,C28977T)	3	5	6
(G28882A,C28977T)	3	5	5
(G28883C,C28977T)	3	5	5
(G16987A,G17019T)	3	4	4
(A16889G,G16987A)	3	4	2
(G28845A,G28903C)	3	4	1
(G28280C,T28282A)	2	6	14
(G28280C,A28281T)	2	6	14
(A28281T,T28282A)	2	6	13
(TA28270T,G28280C)	2	6	12
(TA28270T,T28282A)	2	6	11
(TA28270T,A28281T)	2	6	11
(C28093T,G28361A)	2	3	0
(C23604A,C23709T)	2	1	12
(G28881A,G28975C)	1	7	3
(G28883C,G28975C)	1	7	2
(A28111G,G28280C)	1	6	15
(A28111G,A28281T)	1	6	13
(A28111G,T28282A)	1	6	13
(A28111G,TA28270T)	1	6	12
(C15324T,G15372T)	1	6	5
(C222T,C241T)	1	4	3
(C26735T,T26876C)	1	4	2
(C241T,C346T)	1	4	2
(A16923G,A16932G)	1	3	3
(C222T,C346T)	1	3	1
(C14408T,T14568C)	1	3	1
(A23403G,T23443C)	1	3	0
(T28245G,CA28253C)	1	2	2
(T28245G,T28250TCTG)	1	2	2
(G28073A,C28093T)	1	2	0
(A17615G,T17659G)	1	1	3
(T17659G,C17678T)	1	1	3
(T26876C,G27014A)	1	1	0
(C28185G,C28441G)	1	0	4
(T28140A,T28393A)	1	0	4
(C28185G,C28335G)	1	0	4
(C28185G,A28264T)	1	0	4
(A28264T,C28441G)	1	0	4
(T28140A,C28441G)	1	0	4
(C28335G,T28393A)	1	0	4
(T28393A,C28441G)	1	0	4
(C28185G,T28393A)	1	0	4
(T28140A,C28185G)	1	0	4
(A28264T,C28335G)	1	0	4
(T28140A,A28264T)	1	0	4
(C28335G,C28441G)	1	0	4
(T28140A,C28335G)	1	0	4
(A28264T,T28393A)	1	0	4
(C19007G,G19086C)	1	0	4
(G19086C,C19145G)	1	0	4
(C19007G,C19145G)	1	0	4
(C14621G,T14700A)	1	0	4
(A10212T,A10329T)	1	0	4
(A10291T,A10329T)	1	0	4
(C14621G,T14858A)	1	0	4
(C10133G,A10291T)	1	0	4
(T14700A,T14858A)	1	0	4
(C10133G,A10212T)	1	0	4
(C10133G,A10329T)	1	0	4
(A10212T,A10291T)	1	0	4
(C7704G,G7911C)	1	0	3
(A17711T,G17790C)	1	0	3
(C19007G,T19203A)	1	0	3
(A18956T,G19086C)	1	0	3
(G7753C,A7832T)	1	0	3
(C19007G,A19262T)	1	0	3
(C19145G,T19203A)	1	0	3
(A6590T,G6669C)	1	0	3
(T19203A,A19262T)	1	0	3
(C19145G,A19262T)	1	0	3
(T11104A,A11341T)	1	0	3
(A18956T,C19007G)	1	0	3
(G6669C,G6717C)	1	0	3
(G11262C,A11341T)	1	0	3
(G7753C,G7911C)	1	0	3
(T11104A,G11262C)	1	0	3
(T11025A,T11104A)	1	0	3
(T11025A,A11341T)	1	0	3
(G17790C,T17965A)	1	0	3
(A7832T,G7911C)	1	0	3
(C7704G,A7832T)	1	0	3
(C7704G,G7753C)	1	0	3
(T11025A,G11262C)	1	0	3
(A18956T,C19145G)	1	0	3
(A6590T,G6717C)	1	0	3
(G19086C,T19203A)	1	0	3
(A17711T,T17965A)	1	0	3
(G19086C,A19262T)	1	0	3
(T11907A,A12065T)	1	0	3
(G21873C,T21960A)	1	0	3
(G7091C,T7359A)	1	0	3
(G7091C,T7282A)	1	0	3
(T11907A,C12144G)	1	0	3
(G21873C,C21952G)	1	0	3
(G7091C,T7249A)	1	0	3
(A21794T,G21873C)	1	0	3
(A21794T,T21960A)	1	0	3
(A21794T,C21952G)	1	0	3
(T21715A,G21873C)	1	0	3
(T7249A,T7359A)	1	0	3
(T21715A,T21960A)	1	0	3
(T7249A,T7282A)	1	0	3
(T7282A,T7359A)	1	0	3
(C21952G,T21960A)	1	0	3
(T21715A,C21952G)	1	0	3
(A12065T,C12144G)	1	0	3
(T21715A,A21794T)	1	0	3
(T11907A,C11986G)	1	0	3
(A18956T,T19203A)	1	0	2
(T11420A,T11554A)	1	0	2
(G6669C,C6828G)	1	0	2
(T6511A,C6828G)	1	0	2
(A11476T,T11554A)	1	0	2
(A11341T,T11554A)	1	0	2
(A18956T,A19262T)	1	0	2
(T6511A,A6590T)	1	0	2
(A11341T,T11420A)	1	0	2
(T11420A,T11632A)	1	0	2
(A6590T,T6778A)	1	0	2
(A11476T,T11632A)	1	0	2
(A11341T,T11632A)	1	0	2
(T6511A,G6717C)	1	0	2
(T11420A,A11476T)	1	0	2
(A6590T,C6828G)	1	0	2
(A11341T,A11476T)	1	0	2
(G6717C,T6778A)	1	0	2
(T6511A,G6669C)	1	0	2
(G6717C,C6828G)	1	0	2
(G6669C,T6778A)	1	0	2
(T11554A,T11632A)	1	0	2
(C11986G,A12201T)	1	0	2
(C7170G,T7359A)	1	0	2
(C7170G,T7282A)	1	0	2
(C12144G,A12201T)	1	0	2
(C11986G,A12065T)	1	0	2
(C11986G,C12144G)	1	0	2
(G7065C,G7091C)	1	0	2
(G7065C,T7359A)	1	0	2
(G7065C,T7282A)	1	0	2
(C7170G,T7249A)	1	0	2
(G7091C,C7170G)	1	0	2
(G7065C,T7249A)	1	0	2
(T11907A,A12201T)	1	0	2
(A12065T,A12201T)	1	0	2
(G7753C,A7990T)	1	0	2
(C7704G,A7990T)	1	0	2
(G7911C,A7990T)	1	0	2
(A7832T,A7990T)	1	0	2
(T5669A,C5866G)	1	0	2
(C5866G,G5931C)	1	0	2
(A5809T,C5866G)	1	0	2
(T5669A,A5809T)	1	0	2
(T5669A,G5931C)	1	0	2
(A5809T,G5931C)	1	0	2
(C21762T,TTTA21990T)	1	0	2
(A18749T,C18828G)	1	0	2
(A18704T,C18828G)	1	0	2
(A18749T,A18956T)	1	0	2
(A18704T,A18956T)	1	0	2
(A18704T,A18749T)	1	0	2
(T9896A,C10133G)	1	0	2
(C18828G,A18956T)	1	0	2
(C9975G,C10133G)	1	0	2
(T9896A,G10054C)	1	0	2
(A18749T,C18885G)	1	0	2
(T9896A,C9975G)	1	0	2
(A18704T,C18885G)	1	0	2
(C18885G,A18956T)	1	0	2
(C9975G,G10054C)	1	0	2
(G10054C,C10133G)	1	0	2
(C18828G,C18885G)	1	0	2
(G4188C,T4238A)	1	0	2
(A4293T,A4372T)	1	0	2
(G4188C,A4293T)	1	0	2
(T4238A,A4372T)	1	0	2
(T4238A,A4293T)	1	0	2
(G4109C,A4293T)	1	0	2
(G4109C,G4188C)	1	0	2
(G4109C,A4372T)	1	0	2
(G4188C,A4372T)	1	0	2
(G4109C,T4238A)	1	0	2
(T4714A,A4748T)	1	0	2
(A17941T,T17965A)	1	0	2
(C18388G,A18625T)	1	0	2
(A10212T,C10408G)	1	0	2
(A3506T,C3554G)	1	0	2
(C4938G,A4994T)	1	0	2
(A18323T,G18546C)	1	0	2
(G3182C,A3506T)	1	0	2
(C18109G,C18188G)	1	0	2
(C3044G,G3182C)	1	0	2
(T15520A,A15581T)	1	0	2
(T4530A,T4635A)	1	0	2
(T11183A,A11341T)	1	0	2
(G17790C,C17862G)	1	0	2
(T7438A,G7517C)	1	0	2
(A4451T,T4635A)	1	0	2
(A15581T,C15660G)	1	0	2
(A4748T,C4827G)	1	0	2
(T4714A,C4938G)	1	0	2
(A18245T,A18323T)	1	0	2
(C10133G,C10408G)	1	0	2
(C2983G,C3044G)	1	0	2
(A4372T,T4530A)	1	0	2
(G25555C,G25565C)	1	0	2
(C2983G,A3123T)	1	0	2
(A7990T,A8224T)	1	0	2
(C23191G,G23349C)	1	0	2
(T26289A,C26447G)	1	0	2
(T9642A,T9779A)	1	0	2
(T23428A,G23499C)	1	0	2
(T26677A,C26799G)	1	0	2
(T7438A,G7550C)	1	0	2
(A15581T,A15739T)	1	0	2
(C18188G,A18323T)	1	0	2
(T18035A,C18109G)	1	0	2
(C8917G,T8996A)	1	0	2
(A7990T,G8303C)	1	0	2
(T11104A,T11183A)	1	0	2
(T18035A,A18245T)	1	0	2
(C9592G,T9721A)	1	0	2
(C9592G,T9642A)	1	0	2
(T771A,A929T)	1	0	2
(C4827G,A4994T)	1	0	2
(T26598A,T26677A)	1	0	2
(T4874A,A4994T)	1	0	2
(T26677A,T26756A)	1	0	2
(G18546C,A18625T)	1	0	2
(C850G,A929T)	1	0	2
(C3044G,A3123T)	1	0	2
(T4530A,G4609C)	1	0	2
(A14779T,T14858A)	1	0	2
(A18323T,C18388G)	1	0	2
(T26598A,C26799G)	1	0	2
(A4748T,A4994T)	1	0	2
(C23191G,G23499C)	1	0	2
(T771A,A1003T)	1	0	2
(A4372T,G4609C)	1	0	2
(A17711T,T18035A)	1	0	2
(C18388G,G18546C)	1	0	2
(C23191G,G23270C)	1	0	2
(T15520A,C15660G)	1	0	2
(C15660G,A15739T)	1	0	2
(T4714A,T4874A)	1	0	2
(C850G,A1003T)	1	0	2
(A8224T,G8303C)	1	0	2
(G9130C,A9197T)	1	0	2
(C17862G,T17965A)	1	0	2
(A4451T,T4530A)	1	0	2
(T692A,T771A)	1	0	2
(C27411G,T27445A)	1	0	2
(T26598A,T26756A)	1	0	2
(C26270G,C26447G)	1	0	2
(T27332A,T27445A)	1	0	2
(T9721A,T9779A)	1	0	2
(G23349C,G23499C)	1	0	2
(T9642A,G9817C)	1	0	2
(T15520A,A15739T)	1	0	2
(A10291T,C10408G)	1	0	2
(C26270G,T26289A)	1	0	2
(C18109G,A18245T)	1	0	2
(G7517C,G7550C)	1	0	2
(G23270C,T23428A)	1	0	2
(G9817C,C10133G)	1	0	2
(C17862G,A17941T)	1	0	2
(A17941T,T18035A)	1	0	2
(C8917G,A9197T)	1	0	2
(T9642A,T9721A)	1	0	2
(T9513A,G9817C)	1	0	2
(C14621G,A14779T)	1	0	2
(T9513A,T9779A)	1	0	2
(T17965A,T18035A)	1	0	2
(T4714A,C4827G)	1	0	2
(C14937G,G15004C)	1	0	2
(C4827G,C4938G)	1	0	2
(T4874A,C4938G)	1	0	2
(G17790C,T18035A)	1	0	2
(T9513A,T9721A)	1	0	2
(G4609C,T4635A)	1	0	2
(C14937G,T15083A)	1	0	2
(A17711T,A17941T)	1	0	2
(G27174C,T27445A)	1	0	2
(T692A,C850G)	1	0	2
(T18035A,A18323T)	1	0	2
(T26756A,C26799G)	1	0	2
(A3123T,G3182C)	1	0	2
(A4451T,G4609C)	1	0	2
(T7359A,G7550C)	1	0	2
(A18323T,A18625T)	1	0	2
(T692A,A929T)	1	0	2
(G15004C,T15083A)	1	0	2
(T7359A,T7438A)	1	0	2
(G23270C,G23349C)	1	0	2
(G23349C,T23428A)	1	0	2
(T8996A,G9130C)	1	0	2
(T11025A,T11183A)	1	0	2
(C8917G,G9130C)	1	0	2
(T27332A,C27411G)	1	0	2
(T9721A,G9817C)	1	0	2
(T11183A,G11262C)	1	0	2
(T692A,A1003T)	1	0	2
(T9513A,C9592G)	1	0	2
(A4372T,T4635A)	1	0	2
(T4714A,A4994T)	1	0	2
(T8996A,A9197T)	1	0	2
(C18188G,A18245T)	1	0	2
(A7990T,A8145T)	1	0	2
(G27174C,T27332A)	1	0	2
(T18035A,C18188G)	1	0	2
(A10329T,C10408G)	1	0	2
(T9779A,G9817C)	1	0	2
(G17790C,A17941T)	1	0	2
(A8145T,A8224T)	1	0	2
(A17711T,C17862G)	1	0	2
(C9592G,G9817C)	1	0	2
(A929T,A1003T)	1	0	2
(C9592G,T9779A)	1	0	2
(C18109G,A18323T)	1	0	2
(C4827G,T4874A)	1	0	2
(T771A,C850G)	1	0	2
(T7359A,G7517C)	1	0	2
(C2983G,G3182C)	1	0	2
(G27174C,C27411G)	1	0	2
(G23270C,G23499C)	1	0	2
(A8145T,G8303C)	1	0	2
(T14700A,A14779T)	1	0	2
(C23191G,T23428A)	1	0	2
(T9513A,T9642A)	1	0	2
(A4748T,T4874A)	1	0	2
(C17862G,T18035A)	1	0	2
(A4748T,C4938G)	1	0	2
(A4372T,A4451T)	1	0	2
(G2422C,C2567G)	1	0	1
(T2350A,A2501T)	1	0	1
(G2422C,A2501T)	1	0	1
(T2350A,G2422C)	1	0	1
(A2501T,C2567G)	1	0	1
(T2350A,C2567G)	1	0	1
(T6778A,C6828G)	1	0	1
(T6511A,T6778A)	1	0	1
(A20309T,A20388T)	1	0	1
(A20230T,A20309T)	1	0	1
(G7065C,C7170G)	1	0	1
(A20230T,A20388T)	1	0	1
(A15263T,T15520A)	1	0	1
(T15223A,A15263T)	1	0	1
(A15263T,C15421G)	1	0	1
(C15421G,T15520A)	1	0	1
(A15263T,C15342G)	1	0	1
(C15342G,T15520A)	1	0	1
(C15342G,C15421G)	1	0	1
(T15223A,C15342G)	1	0	1
(T15223A,T15520A)	1	0	1
(T15223A,C15421G)	1	0	1
(G8488C,T8634A)	1	0	1
(G8488C,A8567T)	1	0	1
(C8419G,T8634A)	1	0	1
(G8382C,A8567T)	1	0	1
(A8567T,T8634A)	1	0	1
(C8419G,A8567T)	1	0	1
(G8382C,T8634A)	1	0	1
(G8382C,C8419G)	1	0	1
(G8382C,G8488C)	1	0	1
(C8419G,G8488C)	1	0	1
(G19669C,G19800C)	1	0	1
(G19669C,T19748A)	1	0	1
(G19669C,G19879C)	1	0	1
(G19800C,G19879C)	1	0	1
(T19748A,G19879C)	1	0	1
(T19748A,G19800C)	1	0	1
(T22912A,T22966A)	1	0	1
(T22912A,T23045A)	1	0	1
(T22966A,T23045A)	1	0	1
(A1903T,C2061G)	1	0	1
(A18625T,A18704T)	1	0	1
(C27411G,A27510T)	1	0	1
(C2061G,A2219T)	1	0	1
(T6000A,A6072T)	1	0	1
(A1003T,A1193T)	1	0	1
(C23538G,A23696T)	1	0	1
(C3293G,A3506T)	1	0	1
(A1903T,A1982T)	1	0	1
(A15581T,T15818A)	1	0	1
(T8996A,A9075T)	1	0	1
(G15004C,A15162T)	1	0	1
(G23499C,C23538G)	1	0	1
(C23854G,A23973T)	1	0	1
(A1003T,A1308T)	1	0	1
(A18323T,G18467C)	1	0	1
(A24884T,A24942T)	1	0	1
(A1903T,A2140T)	1	0	1
(A9075T,G9130C)	1	0	1
(T24184A,C24421G)	1	0	1
(A1003T,A1138T)	1	0	1
(G18467C,G18546C)	1	0	1
(A1193T,T1272A)	1	0	1
(C3293G,T3451A)	1	0	1
(G7550C,A7625T)	1	0	1
(C2061G,A2140T)	1	0	1
(C25324G,G25565C)	1	0	1
(A1138T,T1272A)	1	0	1
(A27253T,T27332A)	1	0	1
(G27174C,A27510T)	1	0	1
(C1059G,T1272A)	1	0	1
(A23894T,T24052A)	1	0	1
(G3182C,T3451A)	1	0	1
(T7438A,A7625T)	1	0	1
(G5931C,A6072T)	1	0	1
(C3261G,C3293G)	1	0	1
(A27095T,G27174C)	1	0	1
(T25476A,G25565C)	1	0	1
(A24884T,T25051A)	1	0	1
(A24105T,C24263G)	1	0	1
(T27031A,G27174C)	1	0	1
(T24052A,A24105T)	1	0	1
(C15660G,T15818A)	1	0	1
(T5619A,C5748G)	1	0	1
(A3506T,T3823A)	1	0	1
(C28441G,A28599T)	1	0	1
(G3770C,T3823A)	1	0	1
(A3703T,T3823A)	1	0	1
(A3506T,G3770C)	1	0	1
(G23499C,G23775C)	1	0	1
(G3971C,G4109C)	1	0	1
(A3633T,T3823A)	1	0	1
(A27253T,C27411G)	1	0	1
(G15004C,T15223A)	1	0	1
(G3182C,C3261G)	1	0	1
(A27253T,T27445A)	1	0	1
(C6151G,C6230G)	1	0	1
(G9817C,T9896A)	1	0	1
(A1903T,A2219T)	1	0	1
(A18625T,C18885G)	1	0	1
(A24105T,T24184A)	1	0	1
(A7990T,A8066T)	1	0	1
(A24942T,T25051A)	1	0	1
(T5619A,T5669A)	1	0	1
(C5748G,A5809T)	1	0	1
(A18625T,C18828G)	1	0	1
(T24805A,A24884T)	1	0	1
(T15520A,T15818A)	1	0	1
(A8066T,A8145T)	1	0	1
(T27332A,A27510T)	1	0	1
(C3902G,G3971C)	1	0	1
(A24942T,T25021A)	1	0	1
(C6828G,G7091C)	1	0	1
(A23894T,A24105T)	1	0	1
(A24105T,C24421G)	1	0	1
(C25324G,G25555C)	1	0	1
(T5619A,A5809T)	1	0	1
(C28520G,A28599T)	1	0	1
(A3633T,A3703T)	1	0	1
(C24263G,C24421G)	1	0	1
(T25021A,C25324G)	1	0	1
(C18388G,G18467C)	1	0	1
(T6000A,C6151G)	1	0	1
(T25476A,G25555C)	1	0	1
(T15083A,A15162T)	1	0	1
(A1982T,A2219T)	1	0	1
(T24805A,A24942T)	1	0	1
(T25403A,G25565C)	1	0	1
(G9817C,C9975G)	1	0	1
(C3554G,G3770C)	1	0	1
(C14937G,T15223A)	1	0	1
(A1982T,C2061G)	1	0	1
(G7517C,A7625T)	1	0	1
(C5748G,C5866G)	1	0	1
(A23973T,T24052A)	1	0	1
(T27445A,A27510T)	1	0	1
(T5669A,C5748G)	1	0	1
(G3182C,C3293G)	1	0	1
(A23696T,G23775C)	1	0	1
(A23894T,A23973T)	1	0	1
(A24884T,T25021A)	1	0	1
(C5748G,G5931C)	1	0	1
(G23499C,A23696T)	1	0	1
(A1003T,T1272A)	1	0	1
(A1138T,A1193T)	1	0	1
(T5619A,C5866G)	1	0	1
(T24805A,T25051A)	1	0	1
(G24757C,A24884T)	1	0	1
(G5931C,C6151G)	1	0	1
(A15162T,T15223A)	1	0	1
(A1982T,A2140T)	1	0	1
(C1059G,A1193T)	1	0	1
(T27031A,A27095T)	1	0	1
(A1003T,C1059G)	1	0	1
(A3506T,A3633T)	1	0	1
(T25021A,T25051A)	1	0	1
(T25051A,C25324G)	1	0	1
(T24805A,T25021A)	1	0	1
(C3261G,A3372T)	1	0	1
(A1138T,A1308T)	1	0	1
(T5619A,G5931C)	1	0	1
(C28441G,C28520G)	1	0	1
(C3293G,A3372T)	1	0	1
(T15083A,T15223A)	1	0	1
(T7359A,A7625T)	1	0	1
(C1059G,A1308T)	1	0	1
(A8066T,A8224T)	1	0	1
(A3372T,A3506T)	1	0	1
(C23854G,T24052A)	1	0	1
(A18625T,A18749T)	1	0	1
(T1272A,A1308T)	1	0	1
(A18625T,A18956T)	1	0	1
(A3506T,A3703T)	1	0	1
(A23973T,A24105T)	1	0	1
(T25403A,G25555C)	1	0	1
(C3261G,A3506T)	1	0	1
(C23538G,G23775C)	1	0	1
(G3182C,A3372T)	1	0	1
(C28520G,C28737G)	1	0	1
(C1059G,A1138T)	1	0	1
(C23854G,A23894T)	1	0	1
(A28599T,A28676T)	1	0	1
(T11632A,T11907A)	1	0	1
(T26957A,G27174C)	1	0	1
(G24757C,A24942T)	1	0	1
(G5931C,C6230G)	1	0	1
(A8066T,G8303C)	1	0	1
(G18467C,A18625T)	1	0	1
(C8917G,A9075T)	1	0	1
(C25324G,T25403A)	1	0	1
(C3554G,T3823A)	1	0	1
(A3372T,T3451A)	1	0	1
(G9817C,G10054C)	1	0	1
(T26957A,A27095T)	1	0	1
(A6072T,C6151G)	1	0	1
(C28520G,A28676T)	1	0	1
(C5342G,A5391T)	1	0	1
(C3261G,T3451A)	1	0	1
(C3902G,G4109C)	1	0	1
(C3554G,A3633T)	1	0	1
(A15739T,T15818A)	1	0	1
(C23854G,A24105T)	1	0	1
(G24757C,T25051A)	1	0	1
(A9075T,A9197T)	1	0	1
(T3451A,A3506T)	1	0	1
(C28441G,C28737G)	1	0	1
(T6000A,C6230G)	1	0	1
(G5931C,T6000A)	1	0	1
(G24757C,T25021A)	1	0	1
(G27174C,A27253T)	1	0	1
(G24757C,T24805A)	1	0	1
(A2140T,A2219T)	1	0	1
(C3554G,A3703T)	1	0	1
(C6230G,T6511A)	1	0	1
(A28676T,C28737G)	1	0	1
(A28599T,C28737G)	1	0	1
(A3703T,G3770C)	1	0	1
(A1193T,A1308T)	1	0	1
(T26957A,T27031A)	1	0	1
(C14937G,A15162T)	1	0	1
(A6072T,C6230G)	1	0	1
(A3633T,G3770C)	1	0	1
(C28441G,A28676T)	1	0	1
(T24184A,C24263G)	1	0	1
(C29733T,C29754T)	1	0	0
(G28209T,G28368A)	1	0	0
(T5299G,C5339T)	1	0	0
(C5986T,C6040T)	1	0	0
(T19341A,T19590A)	1	0	0
(T11632A,A11862T)	1	0	0
(C96G,A226T)	1	0	0
(T29607A,T29785A)	1	0	0
(A27700T,T27824A)	1	0	0
(T26033A,C26191G)	1	0	0
(A1622T,A1903T)	1	0	0
(G8303C,C8419G)	1	0	0
(T22912A,C23121G)	1	0	0
(T2665A,T2823A)	1	0	0
(C2567G,T2823A)	1	0	0
(A24105T,T24342A)	1	0	0
(A2219T,A2501T)	1	0	0
(A22833T,C23191G)	1	0	0
(A14270T,T14349A)	1	0	0
(G21491C,T21570A)	1	0	0
(T2298A,A2501T)	1	0	0
(A20388T,T20455A)	1	0	0
(C12144G,A12258T)	1	0	0
(T6778A,G7065C)	1	0	0
(A19262T,A19476T)	1	0	0
(C6230G,C6388G)	1	0	0
(T22397A,C22445G)	1	0	0
(T2823A,A2825T)	1	0	0
(G20732C,A20864T)	1	0	0
(A22833T,T23045A)	1	0	0
(T21197A,C21412G)	1	0	0
(T22261A,T22318A)	1	0	0
(C20603G,A20864T)	1	0	0
(G17533C,T17673A)	1	0	0
(C5342G,G5470C)	1	0	0
(T21570A,T21715A)	1	0	0
(A14270T,G14428C)	1	0	0
(C29456G,G29528C)	1	0	0
(C6230G,A6465T)	1	0	0
(T433A,T692A)	1	0	0
(T1272A,C1545G)	1	0	0
(A27510T,A27700T)	1	0	0
(T22966A,C23121G)	1	0	0
(C24263G,T24342A)	1	0	0
(G8303C,A8567T)	1	0	0
(T22515A,G22580C)	1	0	0
(A20309T,T20534A)	1	0	0
(A29413T,T29607A)	1	0	0
(C10815G,A10946T)	1	0	0
(T11711A,T11790A)	1	0	0
(A1756T,A1903T)	1	0	0
(A14270T,T14544A)	1	0	0
(T23617A,G23775C)	1	0	0
(C25796G,G25954C)	1	0	0
(G27589C,A27700T)	1	0	0
(G20171C,A20230T)	1	0	0
(T26112A,T26289A)	1	0	0
(C96G,G354C)	1	0	0
(A29334T,T29607A)	1	0	0
(C23538G,T23617A)	1	0	0
(C1545G,A1622T)	1	0	0
(T433A,G613C)	1	0	0
(A12258T,A12337T)	1	0	0
(A29413T,A29664T)	1	0	0
(A20309T,T20455A)	1	0	0
(A5391T,T5619A)	1	0	0
(T22039A,T22261A)	1	0	0
(A1622T,A1677T)	1	0	0
(T14349A,G14428C)	1	0	0
(T25209A,C25324G)	1	0	0
(A21141T,T21333A)	1	0	0
(T29192A,A29334T)	1	0	0
(T20682A,A20864T)	1	0	0
(G22580C,C22796G)	1	0	0
(T25051A,G25278C)	1	0	0
(T26033A,T26112A)	1	0	0
(T19590A,T19748A)	1	0	0
(A29113T,T29192A)	1	0	0
(T11711A,A11862T)	1	0	0
(T14349A,T14544A)	1	0	0
(G29528C,C29835G)	1	0	0
(T433A,C482G)	1	0	0
(T20534A,G20732C)	1	0	0
(T3823A,G3971C)	1	0	0
(T26112A,C26191G)	1	0	0
(G1466C,C1545G)	1	0	0
(G29255C,A29334T)	1	0	0
(G14428C,C14471G)	1	0	0
(C14471G,T14544A)	1	0	0
(G613C,T692A)	1	0	0
(A12201T,A12337T)	1	0	0
(G19879C,T19956A)	1	0	0
(G22580C,T22738A)	1	0	0
(A20035T,A20230T)	1	0	0
(G6309C,A6465T)	1	0	0
(G354C,T433A)	1	0	0
(G2744C,A2825T)	1	0	0
(G354C,T692A)	1	0	0
(C22659G,A22833T)	1	0	0
(A1308T,G1466C)	1	0	0
(G25954C,C26270G)	1	0	0
(T26033A,C26270G)	1	0	0
(C10868G,T11025A)	1	0	0
(T22912A,C23191G)	1	0	0
(A29113T,A29334T)	1	0	0
(G21491C,T21715A)	1	0	0
(A10736T,C10868G)	1	0	0
(C21412G,G21491C)	1	0	0
(A27510T,C27779G)	1	0	0
(A1677T,A1756T)	1	0	0
(G5470C,T5619A)	1	0	0
(T11790A,A11862T)	1	0	0
(T22191A,T22261A)	1	0	0
(A12337T,A12416T)	1	0	0
(C26191G,C26270G)	1	0	0
(T29607A,A29664T)	1	0	0
(C12144G,A12416T)	1	0	0
(T21333A,C21412G)	1	0	0
(A6465T,T6511A)	1	0	0
(C2567G,T2615A)	1	0	0
(G354C,G613C)	1	0	0
(A21141T,C21254G)	1	0	0
(T22191A,T22318A)	1	0	0
(A12201T,A12258T)	1	0	0
(C21412G,T21570A)	1	0	0
(C28737G,A28955T)	1	0	0
(C96G,C275G)	1	0	0
(T29726A,T29785A)	1	0	0
(A10736T,A10946T)	1	0	0
(A20035T,T20114A)	1	0	0
(A2219T,T2298A)	1	0	0
(G9434C,T9513A)	1	0	0
(T2615A,T2665A)	1	0	0
(C25796G,T25875A)	1	0	0
(T21570A,T21649A)	1	0	0
(C10815G,T11025A)	1	0	0
(A11862T,T11907A)	1	0	0
(T22738A,C22796G)	1	0	0
(T22966A,C23191G)	1	0	0
(A29664T,C29835G)	1	0	0
(A29413T,C29456G)	1	0	0
(G354C,C482G)	1	0	0
(T25051A,G25130C)	1	0	0
(A2219T,T2350A)	1	0	0
(C24421G,A24500T)	1	0	0
(C20603G,G20732C)	1	0	0
(T2298A,T2350A)	1	0	0
(C28937G,A28955T)	1	0	0
(C482G,G613C)	1	0	0
(T1272A,G1466C)	1	0	0
(A5391T,G5470C)	1	0	0
(G25130C,C25324G)	1	0	0
(A29334T,C29456G)	1	0	0
(T2615A,A2825T)	1	0	0
(T25723A,T25875A)	1	0	0
(T27824A,T28140A)	1	0	0
(G27589C,A27668T)	1	0	0
(T19956A,A20230T)	1	0	0
(A19262T,A19397T)	1	0	0
(G6309C,T6511A)	1	0	0
(G27589C,T27824A)	1	0	0
(T26289A,A26519T)	1	0	0
(A1308T,C1387G)	1	0	0
(C29456G,T29607A)	1	0	0
(C20603G,A20785T)	1	0	0
(C27779G,T27824A)	1	0	0
(T25209A,G25278C)	1	0	0
(A29664T,T29726A)	1	0	0
(G9355C,T9513A)	1	0	0
(A1677T,A1903T)	1	0	0
(A19397T,A19476T)	1	0	0
(G14428C,T14544A)	1	0	0
(T23617A,A23696T)	1	0	0
(G19879C,T20114A)	1	0	0
(T26112A,C26270G)	1	0	0
(A20230T,T20534A)	1	0	0
(T24342A,C24421G)	1	0	0
(A21141T,T21197A)	1	0	0
(C1387G,A1622T)	1	0	0
(T8634A,C8917G)	1	0	0
(T22039A,T22191A)	1	0	0
(A21141T,C21412G)	1	0	0
(C24421G,G24757C)	1	0	0
(T25051A,T25209A)	1	0	0
(C29456G,A29664T)	1	0	0
(A12258T,A12416T)	1	0	0
(A226T,G354C)	1	0	0
(A1622T,A1832T)	1	0	0
(T6778A,G7091C)	1	0	0
(T19956A,T20114A)	1	0	0
(A19262T,T19341A)	1	0	0
(T17454A,A17612T)	1	0	0
(A29334T,A29413T)	1	0	0
(C5342G,A5543T)	1	0	0
(G22580C,A22833T)	1	0	0
(A28816T,A28858T)	1	0	0
(T17454A,G17533C)	1	0	0
(T22318A,C22445G)	1	0	0
(T29192A,G29255C)	1	0	0
(T22397A,G22580C)	1	0	0
(A20035T,G20171C)	1	0	0
(A10946T,T11025A)	1	0	0
(A17612T,A17711T)	1	0	0
(A19262T,G19525C)	1	0	0
(A1308T,A1622T)	1	0	0
(A20230T,T20455A)	1	0	0
(T25723A,C25796G)	1	0	0
(C534G,T692A)	1	0	0
(A29334T,A29664T)	1	0	0
(C1387G,G1466C)	1	0	0
(C6388G,T6511A)	1	0	0
(G6309C,C6388G)	1	0	0
(G2744C,T2823A)	1	0	0
(G21491C,T21649A)	1	0	0
(A19262T,T19590A)	1	0	0
(C21412G,T21715A)	1	0	0
(T19956A,A20035T)	1	0	0
(A27510T,G27589C)	1	0	0
(C25324G,T25476A)	1	0	0
(T22118A,T22191A)	1	0	0
(C21254G,C21412G)	1	0	0
(A12201T,A12416T)	1	0	0
(T1272A,C1387G)	1	0	0
(T25403A,T25476A)	1	0	0
(C28737G,A28858T)	1	0	0
(G25278C,C25324G)	1	0	0
(A1622T,A1756T)	1	0	0
(T19341A,A19476T)	1	0	0
(T25875A,G25954C)	1	0	0
(A28816T,A28955T)	1	0	0
(A1756T,A1832T)	1	0	0
(C534G,G613C)	1	0	0
(A29113T,G29255C)	1	0	0
(T2615A,G2744C)	1	0	0
(A27668T,T27824A)	1	0	0
(C22445G,T22515A)	1	0	0
(T17454A,A17711T)	1	0	0
(G9355C,G9434C)	1	0	0
(T29607A,C29835G)	1	0	0
(T20534A,A20785T)	1	0	0
(T22318A,T22515A)	1	0	0
(A27700T,C27779G)	1	0	0
(A22833T,T22966A)	1	0	0
(T19590A,G19879C)	1	0	0
(G29528C,T29726A)	1	0	0
(A10736T,C10815G)	1	0	0
(A19476T,G19525C)	1	0	0
(A24500T,G24757C)	1	0	0
(A28858T,C28937G)	1	0	0
(G19879C,G20171C)	1	0	0
(T22738A,A22833T)	1	0	0
(T23045A,C23121G)	1	0	0
(T1272A,A1622T)	1	0	0
(A19476T,T19590A)	1	0	0
(G17533C,A17612T)	1	0	0
(T19956A,G20171C)	1	0	0
(T19590A,G19669C)	1	0	0
(C12144G,A12337T)	1	0	0
(T2615A,T2823A)	1	0	0
(T25021A,G25278C)	1	0	0
(C6388G,A6465T)	1	0	0
(C6230G,G6309C)	1	0	0
(A2219T,C2567G)	1	0	0
(T20455A,T20534A)	1	0	0
(G19879C,A20230T)	1	0	0
(A27510T,A27668T)	1	0	0
(T175A,A226T)	1	0	0
(A27510T,T27824A)	1	0	0
(A20785T,A20864T)	1	0	0
(C2567G,T2665A)	1	0	0
(T3823A,G4109C)	1	0	0
(T19590A,G19800C)	1	0	0
(G25954C,C26191G)	1	0	0
(G23499C,T23617A)	1	0	0
(T22318A,T22397A)	1	0	0
(C26270G,A26519T)	1	0	0
(T20534A,T20682A)	1	0	0
(C26447G,A26519T)	1	0	0
(C10868G,A10946T)	1	0	0
(G19525C,T19590A)	1	0	0
(G25954C,T26033A)	1	0	0
(C22796G,A22833T)	1	0	0
(G20732C,A20785T)	1	0	0
(T20114A,G20171C)	1	0	0
(G354C,C534G)	1	0	0
(G1466C,A1622T)	1	0	0
(C10815G,C10868G)	1	0	0
(G17533C,A17711T)	1	0	0
(A20864T,A21141T)	1	0	0
(T2665A,A2825T)	1	0	0
(C2567G,A2825T)	1	0	0
(G8303C,G8382C)	1	0	0
(A2219T,G2422C)	1	0	0
(T22039A,T22118A)	1	0	0
(T2298A,G2422C)	1	0	0
(A5391T,A5543T)	1	0	0
(C21412G,T21649A)	1	0	0
(A29664T,T29785A)	1	0	0
(C96G,T175A)	1	0	0
(T17673A,A17711T)	1	0	0
(A29413T,G29528C)	1	0	0
(C10408G,A10736T)	1	0	0
(T3823A,C3902G)	1	0	0
(G8303C,T8634A)	1	0	0
(T21197A,T21333A)	1	0	0
(T20114A,A20230T)	1	0	0
(T24184A,T24342A)	1	0	0
(A22833T,C23121G)	1	0	0
(T20682A,G20732C)	1	0	0
(T175A,G354C)	1	0	0
(G19879C,A20035T)	1	0	0
(C275G,G354C)	1	0	0
(C482G,C534G)	1	0	0
(A17612T,T17673A)	1	0	0
(A27253T,A27510T)	1	0	0
(T25021A,G25130C)	1	0	0
(C28737G,A28816T)	1	0	0
(A29334T,G29528C)	1	0	0
(A27668T,C27779G)	1	0	0
(A1832T,A1903T)	1	0	0
(A10736T,T11025A)	1	0	0
(T22397A,T22515A)	1	0	0
(T20534A,C20603G)	1	0	0
(G29528C,T29607A)	1	0	0
(T25723A,G25954C)	1	0	0
(T23045A,C23191G)	1	0	0
(T29785A,C29835G)	1	0	0
(C20603G,T20682A)	1	0	0
(C23121G,C23191G)	1	0	0
(T21649A,T21715A)	1	0	0
(T20682A,A20785T)	1	0	0
(A1677T,A1832T)	1	0	0
(C5342G,T5619A)	1	0	0
(G5470C,A5543T)	1	0	0
(T29726A,C29835G)	1	0	0
(A19397T,G19525C)	1	0	0
(G25130C,T25209A)	1	0	0
(G25954C,T26112A)	1	0	0
(T22039A,T22318A)	1	0	0
(A22833T,T22912A)	1	0	0
(C22445G,G22580C)	1	0	0
(T19341A,A19397T)	1	0	0
(A14270T,C14471G)	1	0	0
(A19397T,T19590A)	1	0	0
(G29528C,A29664T)	1	0	0
(T21197A,C21254G)	1	0	0
(T17454A,T17673A)	1	0	0
(G22580C,C22659G)	1	0	0
(A28858T,A28955T)	1	0	0
(T433A,C534G)	1	0	0
(T20534A,A20864T)	1	0	0
(T22318A,G22580C)	1	0	0
(C1387G,C1545G)	1	0	0
(T25021A,T25209A)	1	0	0
(T11632A,T11790A)	1	0	0
(T11711A,T11907A)	1	0	0
(T2665A,G2744C)	1	0	0
(G25130C,G25278C)	1	0	0
(G8303C,G8488C)	1	0	0
(A226T,C275G)	1	0	0
(C2567G,G2744C)	1	0	0
(T22118A,T22261A)	1	0	0
(C6828G,G7065C)	1	0	0
(A28816T,C28937G)	1	0	0
(T11632A,T11711A)	1	0	0
(G29528C,T29785A)	1	0	0
(C21254G,T21333A)	1	0	0
(G25954C,T26289A)	1	0	0
(T26033A,T26289A)	1	0	0
(T22118A,T22318A)	1	0	0
(T175A,C275G)	1	0	0
(C22659G,C22796G)	1	0	0
(A1308T,C1545G)	1	0	0
(A27668T,A27700T)	1	0	0
(G27589C,C27779G)	1	0	0
(T14349A,C14471G)	1	0	0
(C26191G,T26289A)	1	0	0
(T2298A,C2567G)	1	0	0
(A5543T,T5619A)	1	0	0
(A20388T,T20534A)	1	0	0
(T29607A,T29726A)	1	0	0
(T19341A,G19525C)	1	0	0
(C22659G,T22738A)	1	0	0
(C482G,T692A)	1	0	0
(T11790A,T11907A)	1	0	0
(C28737G,C28937G)	1	0	0
(C28725T,G28975T)	1	0	0
(C28657T,C28725T)	1	0	0
(T28144C,A28272T)	1	0	0
(C28725T,C28863T)	1	0	0
(C28863T,G28975T)	1	0	0
(CA28253C,A28254C)	0	12	0
(T28250TCTG,A28254C)	0	11	0
(G28882A,G28975C)	0	8	1
(C27972T,G28048T)	0	7	8
(C28854T,G28883C)	0	7	0
(C28854T,G28882A)	0	7	0
(C28854T,G28881A)	0	7	0
(G28048T,A28111G)	0	6	11
(C27972T,A28111G)	0	6	9
(ATACATG21764A,TTTA21990T)	0	5	3
(C29555T,G29692T)	0	5	0
(C23271A,A23403G)	0	4	19
(G28882A,C28905T)	0	4	2
(G28881A,C28905T)	0	4	2
(G28883C,C28905T)	0	4	2
(C28854T,C28905T)	0	4	0
(C22444T,G22632A)	0	4	0
(ATACATG21764A,G21770A)	0	4	0
(G21770A,TTTA21990T)	0	4	0
(C29555T,T29672G)	0	4	0
(A28792T,G28882A)	0	3	0
(A28792T,G28883C)	0	3	0
(A28792T,G28881A)	0	3	0
(C28775T,G28975C)	0	3	0
(A28111G,C28253T)	0	2	3
(G28048T,A28095T)	0	2	3
(C23315T,A23403G)	0	2	2
(C28253T,A28281T)	0	2	2
(C28253T,G28280C)	0	2	2
(G28845A,G28882A)	0	2	1
(G28845A,G28883C)	0	2	1
(G28845A,G28881A)	0	2	1
(C28253T,TA28270T)	0	2	1
(C28253T,T28282A)	0	2	1
(C27972T,A28095T)	0	2	1
(C11074CT,G11083T)	0	2	0
(G11083T,G11272A)	0	2	0
(C17491T,A17615G)	0	2	0
(C17491T,C17678T)	0	2	0
(C28775T,G28882A)	0	2	0
(C28775T,G28883C)	0	2	0
(C28775T,G28881A)	0	2	0
(G11083T,C11200T)	0	2	0
(A5297G,T5492C)	0	2	0
(C5144T,A5297G)	0	2	0
(TTGTCTG11285T,T11286G)	0	2	0
(T18939C,C19017T)	0	2	0
(G28881A,G28975A)	0	2	0
(G28882A,G28975A)	0	2	0
(G28883C,G28975A)	0	2	0
(G28845A,C28977T)	0	2	0
(G28883C,G28903C)	0	2	0
(G21770A,T22020C)	0	2	0
(G28903C,C28977T)	0	2	0
(G28882A,G28903C)	0	2	0
(G28881A,G28903C)	0	2	0
(ATACATG21764A,T22020C)	0	2	0
(TTTA21990T,T22020C)	0	2	0
(T29672G,G29692T)	0	2	0
(T6954C,G7042T)	0	2	0
(C28854T,G28975T)	0	2	0
(C28854T,C28977T)	0	2	0
(G28975T,C28977T)	0	2	0
(A28254C,T28282A)	0	2	0
(A28254C,G28280C)	0	2	0
(A28254C,A28281T)	0	2	0
(A28254C,TA28270T)	0	2	0
(A28095T,A28111G)	0	1	3
(G11291A,T11296G)	0	1	2
(G8027T,C8208T)	0	1	2
(C21762T,ATACATG21764A)	0	1	2
(C241T,G353A)	0	1	2
(A28095T,A28281T)	0	1	2
(A28095T,G28280C)	0	1	2
(A28095T,C28253T)	0	1	2
(C5869T,C6145T)	0	1	1
(C23604A,A23756G)	0	1	1
(T14242G,C14408T)	0	1	1
(G25563T,C25642T)	0	1	1
(C241T,C274T)	0	1	1
(G174T,C241T)	0	1	1
(C28232T,CA28253C)	0	1	1
(C28093T,CA28253C)	0	1	1
(C29686T,G29744A)	0	1	1
(C3037T,C3096T)	0	1	1
(AT26616A,C26681T)	0	1	1
(A11167C,C11200T)	0	1	1
(C21762T,T22020C)	0	1	1
(A21768T,T22020C)	0	1	1
(C21762T,A21768T)	0	1	1
(C29366T,C29421T)	0	1	1
(A28095T,T28282A)	0	1	1
(A28095T,TA28270T)	0	1	1
(C14322T,C14408T)	0	1	1
(G21974T,TTTA21990T)	0	1	1
(C28863T,C28977T)	0	1	1
(C346T,G353A)	0	1	1
(CA28253C,T28282A)	0	1	1
(CA28253C,G28280C)	0	1	1
(CA28253C,A28281T)	0	1	1
(A21766C,T22020C)	0	1	1
(C241T,A405G)	0	1	1
(T8603C,C8950T)	0	1	1
(G28878T,G28881A)	0	1	1
(C29541T,C29762T)	0	1	0
(G28883C,G29041C)	0	1	0
(T23245C,A23403G)	0	1	0
(A28792T,G29041C)	0	1	0
(G28881A,G29041C)	0	1	0
(G28882A,G29041C)	0	1	0
(G10907C,C11074CT)	0	1	0
(AT1870A,G2017C)	0	1	0
(AAAGTCATTT685A,T694A)	0	1	0
(C29733T,G29736T)	0	1	0
(T14884G,G14885T)	0	1	0
(G29736T,C29754T)	0	1	0
(C23206T,A23403G)	0	1	0
(C19017T,G19072T)	0	1	0
(CT18657C,T18658C)	0	1	0
(T18658C,G18659C)	0	1	0
(G18659C,T18660C)	0	1	0
(CT18657C,T18660C)	0	1	0
(T18658C,T18660C)	0	1	0
(CT18657C,G18659C)	0	1	0
(C28256A,G28378A)	0	1	0
(T8014A,CTT8160C)	0	1	0
(T8014A,C8208T)	0	1	0
(G29692T,C29774T)	0	1	0
(CTT8160C,C8208T)	0	1	0
(CG23575C,G23576C)	0	1	0
(TAG18878T,A18879C)	0	1	0
(T25399G,C25571A)	0	1	0
(TG16913T,G16914T)	0	1	0
(C14408T,G14449T)	0	1	0
(GT14241G,C14408T)	0	1	0
(T13652C,TG13924T)	0	1	0
(TG13924T,GT14241G)	0	1	0
(T14242G,G14449T)	0	1	0
(TG13924T,T14242G)	0	1	0
(G29540A,G29742T)	0	1	0
(GT14241G,T14242G)	0	1	0
(GT14241G,G14449T)	0	1	0
(G29321T,G29540A)	0	1	0
(GT13043G,T13044G)	0	1	0
(GA13040G,G13091T)	0	1	0
(C23325G,A23403G)	0	1	0
(C23638T,C23692T)	0	1	0
(C23315T,C23454T)	0	1	0
(G29705T,AT29725A)	0	1	0
(A23403G,C23454T)	0	1	0
(G174T,C346T)	0	1	0
(C22879T,C22943T)	0	1	0
(A17615G,C17634T)	0	1	0
(CT20515C,G20518C)	0	1	0
(C13009T,TTC13070T)	0	1	0
(G25819T,C25854T)	0	1	0
(G174T,C222T)	0	1	0
(T11751C,C11752T)	0	1	0
(C17634T,C17678T)	0	1	0
(T26876C,A26927G)	0	1	0
(C17491T,C17634T)	0	1	0
(G28703A,G28882A)	0	1	0
(G28703A,G28883C)	0	1	0
(C28232T,A28254C)	0	1	0
(G28703A,G28881A)	0	1	0
(C1457T,A1475T)	0	1	0
(C1457T,A1461G)	0	1	0
(A1461G,A1475T)	0	1	0
(C28232T,T28250TCTG)	0	1	0
(AT9859A,C9863G)	0	1	0
(G22992A,C22995A)	0	1	0
(G29736T,T29772A)	0	1	0
(G22985T,G22992A)	0	1	0
(G2999T,C3037T)	0	1	0
(C17678T,C17977T)	0	1	0
(G15438T,A15477T)	0	1	0
(G9267A,G9526T)	0	1	0
(C28093T,T28245G)	0	1	0
(G25481A,G25563T)	0	1	0
(G27870T,C28093T)	0	1	0
(C28093T,T28250TCTG)	0	1	0
(T28144C,CA28253C)	0	1	0
(T28144C,G28280T)	0	1	0
(T28144C,T28250TCTG)	0	1	0
(G5699T,G5716A)	0	1	0
(C25904T,T26182C)	0	1	0
(G14276T,C14408T)	0	1	0
(G6337T,C6449T)	0	1	0
(T28250TCTG,G28280T)	0	1	0
(CA28253C,G28280T)	0	1	0
(C25904T,G26152A)	0	1	0
(AAT11216A,T11296G)	0	1	0
(TG9091T,G9092T)	0	1	0
(AAT11216A,G11291A)	0	1	0
(GTCTGGTTTT11287G,T11296G)	0	1	0
(GTCTGGTTTT11287G,G11291A)	0	1	0
(AAT11216A,GTCTGGTTTT11287G)	0	1	0
(C28814T,C28854T)	0	1	0
(C28814T,G28883C)	0	1	0
(C28814T,G28882A)	0	1	0
(T13020C,AT13288A)	0	1	0
(C28814T,G28881A)	0	1	0
(C28814T,C28905T)	0	1	0
(C19017T,T19044A)	0	1	0
(T18939C,T19044A)	0	1	0
(C18877T,T18939C)	0	1	0
(CA12676C,A12790G)	0	1	0
(G28559C,TG28667T)	0	1	0
(C12733T,G13007T)	0	1	0
(G25970T,G25971A)	0	1	0
(G25907T,G25970T)	0	1	0
(A18424G,C18568T)	0	1	0
(G25907T,G25971A)	0	1	0
(G25687A,G25907T)	0	1	0
(G25687A,G25970T)	0	1	0
(G25687A,G25971A)	0	1	0
(C1113T,T1222G)	0	1	0
(G25947T,A26069G)	0	1	0
(G10097A,G10154T)	0	1	0
(T10001C,G10154T)	0	1	0
(T10001C,G10097A)	0	1	0
(TGC12247T,AG12463A)	0	1	0
(C2939G,C3037T)	0	1	0
(TAA6516T,C6543T)	0	1	0
(G29399A,C29555T)	0	1	0
(T27929A,C28093T)	0	1	0
(G17110T,C17125T)	0	1	0
(CT7224C,T7225C)	0	1	0
(C7113T,CT7224C)	0	1	0
(TATA27720T,CT27791C)	0	1	0
(C1420T,A1571C)	0	1	0
(C7113T,T7225C)	0	1	0
(C11074CT,C11200T)	0	1	0
(C10789T,C11074CT)	0	1	0
(TG23269T,A23403G)	0	1	0
(A28792T,G28919T)	0	1	0
(A17615G,G17671T)	0	1	0
(G17671T,C17678T)	0	1	0
(G28881A,G28919T)	0	1	0
(G28882A,G28919T)	0	1	0
(C241T,GT285G)	0	1	0
(G28883C,G28919T)	0	1	0
(C25854T,C25904T)	0	1	0
(T3883C,CAT4116C)	0	1	0
(C10789T,C10833T)	0	1	0
(G10787T,C10789T)	0	1	0
(C17678T,CT17953C)	0	1	0
(G25907T,G25913T)	0	1	0
(C16428T,T16678C)	0	1	0
(A28254C,C28435T)	0	1	0
(CA28253C,GC28376G)	0	1	0
(GAT13948G,T13950G)	0	1	0
(GC28376G,C28435T)	0	1	0
(A29664G,C29686T)	0	1	0
(A28254C,GC28376G)	0	1	0
(T28250TCTG,C28435T)	0	1	0
(A29664G,G29744A)	0	1	0
(G27506C,CT27584C)	0	1	0
(T28250TCTG,GC28376G)	0	1	0
(CA28253C,C28435T)	0	1	0
(TTG415T,G417T)	0	1	0
(T29377C,CTT29580C)	0	1	0
(C23300T,A23403G)	0	1	0
(C29733A,G29736T)	0	1	0
(C18654T,C18877T)	0	1	0
(G17706T,C17977T)	0	1	0
(AT25826A,G25913T)	0	1	0
(TCTA28092T,G28109C)	0	1	0
(G28109C,A28129T)	0	1	0
(TCTA28092T,A28108T)	0	1	0
(TCTA28092T,A28129T)	0	1	0
(TCTA28092T,CAG28107C)	0	1	0
(A28108T,G28109C)	0	1	0
(C28093A,G28109C)	0	1	0
(CAG28107C,G28109C)	0	1	0
(C28093A,A28108T)	0	1	0
(C28093A,CAG28107C)	0	1	0
(CAG28107C,A28108T)	0	1	0
(A28108T,A28129T)	0	1	0
(C28093A,A28129T)	0	1	0
(CAG28107C,A28129T)	0	1	0
(TCTA28092T,C28093A)	0	1	0
(C25904T,G25979T)	0	1	0
(G13260T,A13284T)	0	1	0
(C13140T,A13284T)	0	1	0
(C13140T,G13260T)	0	1	0
(A28254C,G28428T)	0	1	0
(C25844T,C25904T)	0	1	0
(C15279T,G15372T)	0	1	0
(C5986T,G6254C)	0	1	0
(C21762T,G21770A)	0	1	0
(A21768T,G21770A)	0	1	0
(AT25826A,C25844T)	0	1	0
(C3267T,AGGT3417A)	0	1	0
(C15279T,C15324T)	0	1	0
(ATACATG21764A,A21768T)	0	1	0
(A21768T,TTTA21990T)	0	1	0
(AT25826A,C25904T)	0	1	0
(C6040T,G6254C)	0	1	0
(TTTA21990T,AT22069A)	0	1	0
(T22020C,AT22069A)	0	1	0
(G28881A,AT29020A)	0	1	0
(A12790G,G12872T)	0	1	0
(GGT1574G,CTG1938C)	0	1	0
(G25290C,G25563T)	0	1	0
(G25204T,G25290C)	0	1	0
(AAG14069A,G14071A)	0	1	0
(A18314C,G18316C)	0	1	0
(G21785C,ATTTTTGGGTG21979A)	0	1	0
(C222T,C313T)	0	1	0
(C28854T,AT29020A)	0	1	0
(TA18075T,G18078C)	0	1	0
(C14408T,TAG14538T)	0	1	0
(G15438T,CA15532C)	0	1	0
(G12872T,TAA12958T)	0	1	0
(TA18075T,G18316C)	0	1	0
(G1542T,G1577T)	0	1	0
(CGA18312C,G18316C)	0	1	0
(GGT1574G,G1940C)	0	1	0
(G14767T,TATC14787T)	0	1	0
(TG25488T,G25563T)	0	1	0
(G25290C,TG25488T)	0	1	0
(CTG27934C,C28093T)	0	1	0
(TA18075T,CGA18312C)	0	1	0
(G18078C,G18316C)	0	1	0
(TA18075T,A18314C)	0	1	0
(G1577T,CTG1938C)	0	1	0
(CGA18312C,A18314C)	0	1	0
(G18078C,CGA18312C)	0	1	0
(G61T,C222T)	0	1	0
(CTG27934C,G28073A)	0	1	0
(G18078C,A18314C)	0	1	0
(A12790G,TAA12958T)	0	1	0
(G28883C,AT29020A)	0	1	0
(C28905T,AT29020A)	0	1	0
(G10105T,CG10232C)	0	1	0
(GGT1574G,G1577T)	0	1	0
(CTG1938C,G1940C)	0	1	0
(G28882A,AT29020A)	0	1	0
(G1542T,GGT1574G)	0	1	0
(G1577T,G1940C)	0	1	0
(GT10160G,T10161G)	0	1	0
(C12049T,G12224T)	0	1	0
(G28878A,C28977T)	0	1	0
(G28878A,G28881A)	0	1	0
(T12058C,G12224T)	0	1	0
(C12084T,G12224T)	0	1	0
(C12049T,T12058C)	0	1	0
(G28878A,G28882A)	0	1	0
(G28975C,C28977T)	0	1	0
(C3037T,C3159T)	0	1	0
(G28878A,G28883C)	0	1	0
(C12049T,C12084T)	0	1	0
(G28878A,G28975C)	0	1	0
(T12058C,C12084T)	0	1	0
(G25922T,G25947T)	0	1	0
(G28883C,G28975T)	0	1	0
(G28882A,G28975T)	0	1	0
(A28272G,G28280C)	0	1	0
(A28095T,A28272G)	0	1	0
(G204T,C241T)	0	1	0
(TA28270T,A28272G)	0	1	0
(T1693C,G1742T)	0	1	0
(G28881A,G28975T)	0	1	0
(T6954C,C7063T)	0	1	0
(A23403G,G23477T)	0	1	0
(A28272G,T28282A)	0	1	0
(A28272G,A28281T)	0	1	0
(G7042T,C7063T)	0	1	0
(G23477T,G23587T)	0	1	0
(TG11082T,G11083T)	0	1	0
(A28111G,A28272G)	0	1	0
(C2110T,A2161T)	0	1	0
(C29555T,G29786T)	0	1	0
(A28012C,G28048T)	0	1	0
(A28012C,A28095T)	0	1	0
(C27972T,A28012C)	0	1	0
(G29474T,C29555T)	0	1	0
(C4543T,C4618T)	0	1	0
(C14408T,A14550T)	0	1	0
(T15978C,G16206T)	0	1	0
(G16206T,C16234T)	0	1	0
(C1346T,A1461G)	0	1	0
(C25710T,C25904T)	0	1	0
(GT5927G,C6145T)	0	1	0
(GT5927G,T5930G)	0	1	0
(G5629T,T5930G)	0	1	0
(T5930G,C6145T)	0	1	0
(TA10857T,A10858T)	0	1	0
(C10789T,A10858T)	0	1	0
(G5629T,GT5927G)	0	1	0
(C10789T,TA10857T)	0	1	0
(GT8927G,T8928G)	0	1	0
(C22591T,G22661T)	0	1	0
(A17615G,C17746T)	0	1	0
(C17678T,C17746T)	0	1	0
(G28903C,TG28912T)	0	1	0
(G28845A,TG28912T)	0	1	0
(C11200T,G11207T)	0	1	0
(C6740T,TTA6766T)	0	1	0
(CT25721C,G25913T)	0	1	0
(AT5116A,T5117A)	0	1	0
(T26397C,G26398T)	0	1	0
(GT3004G,C3037T)	0	1	0
(C28725T,C28977T)	0	1	0
(G23868T,C24023T)	0	1	0
(A5234G,GT5253G)	0	1	0
(CA9073C,G9095T)	0	1	0
(A21137G,T21408C)	0	1	0
(T5117A,GT5253G)	0	1	0
(G27870C,T28144C)	0	1	0
(G24697A,G24914C)	0	1	0
(AT5116A,GT5253G)	0	1	0
(T5117A,A5234G)	0	1	0
(A12886T,AT12945A)	0	1	0
(AT5116A,A5234G)	0	1	0
(C14703T,G14767T)	0	1	0
(TG8707T,G8853GT)	0	1	0
(C3236T,C3267T)	0	1	0
(T1222G,T1232A)	0	1	0
(C21658T,G21785C)	0	1	0
(C14408T,G14548C)	0	1	0
(CA11139C,A11140C)	0	1	0
(CA11139C,A11211G)	0	1	0
(A28254C,G28460A)	0	1	0
(A11140C,A11211G)	0	1	0
(C1404T,G1478T)	0	1	0
(C274T,C346T)	0	1	0
(G28460A,A28615G)	0	1	0
(A16838G,A17105G)	0	1	0
(C274T,G353A)	0	1	0
(G28857T,G28903C)	0	1	0
(G28845A,G28857T)	0	1	0
(GTA5196G,A5198G)	0	1	0
(A18182T,G18316C)	0	1	0
(G21770A,G21974T)	0	1	0
(C14676T,T14704C)	0	1	0
(ATACATG21764A,G21974T)	0	1	0
(C17304T,C17333T)	0	1	0
(TTTA21990T,C22314T)	0	1	0
(G21974T,C22314T)	0	1	0
(G23580T,C23709T)	0	1	0
(G23580T,C23604A)	0	1	0
(T27808A,A27809T)	0	1	0
(C25549T,G25563T)	0	1	0
(GA11990G,A11991G)	0	1	0
(C241T,TG318T)	0	1	0
(C313T,TG318T)	0	1	0
(A19543G,CA19576C)	0	1	0
(CA19576C,GT19622G)	0	1	0
(G61T,TG318T)	0	1	0
(G21785C,AT21964A)	0	1	0
(C14408T,C14571T)	0	1	0
(C3037T,G3066T)	0	1	0
(G29399A,G29427T)	0	1	0
(GA26553G,A26554G)	0	1	0
(G28878T,G28882A)	0	1	0
(GA26553G,C26735T)	0	1	0
(G28878T,G28883C)	0	1	0
(A26554G,C26735T)	0	1	0
(A23403G,C23472T)	0	1	0
(G28975A,C28977T)	0	1	0
(T15978C,T16099C)	0	1	0
(C28854T,G28975A)	0	1	0
(G29543C,C29733T)	0	1	0
(CA28253C,TA28270T)	0	1	0
(GT25218G,T25219G)	0	1	0
(A23403G,A23436T)	0	1	0
(A28111G,A28254C)	0	1	0
(G28903C,GT28917G)	0	1	0
(C23271A,A23436T)	0	1	0
(T28245G,A28254C)	0	1	0
(CT13740C,T13741C)	0	1	0
(G29690A,AGGCCACGCGGAGTACGATCGAGTG29735A)	0	1	0
(ATT5264A,T5492C)	0	1	0
(G18659T,T18939C)	0	1	0
(C21621T,TCA21657T)	0	1	0
(CAG1841C,T1947C)	0	1	0
(G2888T,C3037T)	0	1	0
(C18568T,G18659T)	0	1	0
(C19017T,T19183C)	0	1	0
(T18939C,T19183C)	0	1	0
(ATT5264A,A5297G)	0	1	0
(C5144T,ATT5264A)	0	1	0
(C9891T,CT10010C)	0	1	0
(TG8899T,G9267A)	0	1	0
(CT25703C,G25947T)	0	1	0
(A29712G,C29733T)	0	1	0
(AT25327A,G25563T)	0	1	0
(G13178C,G13313T)	0	1	0
(CTT28214C,G28361A)	0	1	0
(CTAG13119C,G13178C)	0	1	0
(G15313C,G15438T)	0	1	0
(TG24304T,TG24397T)	0	1	0
(C28093T,CTT28214C)	0	1	0
(CTAG13119C,G13313T)	0	1	0
(CT26408C,GT26416G)	0	1	0
(C29555T,T29581C)	0	1	0
(CG28121C,G28361A)	0	1	0
(C25642T,G25947T)	0	1	0
(G28073A,CG28121C)	0	1	0
(C25546T,C25642T)	0	1	0
(CT15559C,T15560C)	0	1	0
(C25546T,G25563T)	0	1	0
(AG294A,G295A)	0	1	0
(A19798C,AG19899A)	0	1	0
(A19798C,G19800C)	0	1	0
(AG19899A,G19900C)	0	1	0
(G19800C,AG19899A)	0	1	0
(C29421T,G29692T)	0	1	0
(T9477A,AT9720A)	0	1	0
(A19798C,G19900C)	0	1	0
(G19800C,G19900C)	0	1	0
(CTA19796C,AG19899A)	0	1	0
(CTA19796C,G19800C)	0	1	0
(C241T,AG294A)	0	1	0
(C241T,G295A)	0	1	0
(CTA19796C,G19900C)	0	1	0
(CTA19796C,A19798C)	0	1	0
(TTTTTGGGTG21980T,T21984A)	0	1	0
(C6468T,C6740T)	0	1	0
(C29366T,G29692T)	0	1	0
(T14300C,G14486T)	0	1	0
(G21569T,C21621T)	0	1	0
(T14300C,C14408T)	0	1	0
(C14408T,G14486T)	0	1	0
(G14580T,T14658C)	0	1	0
(G29736T,G29779T)	0	1	0
(C22444T,AG22486A)	0	1	0
(CA29675C,G29779T)	0	1	0
(CT9786C,C9891T)	0	1	0
(T29672G,G29779T)	0	1	0
(CTT9627C,CT9786C)	0	1	0
(CA29675C,G29736T)	0	1	0
(C29555T,G29736T)	0	1	0
(C29555T,CA29675C)	0	1	0
(C14408T,G14580T)	0	1	0
(T29672G,G29736T)	0	1	0
(A2948AT,C3037T)	0	1	0
(T29672G,CA29675C)	0	1	0
(AAT1829A,T1947C)	0	1	0
(G27281C,CT27481C)	0	1	0
(C29555T,G29779T)	0	1	0
(A21766C,TTTA21990T)	0	1	0
(ATACATG21764A,A21766C)	0	1	0
(G25913T,C26078T)	0	1	0
(A21766C,G21770A)	0	1	0
(CTT13077C,T13079C)	0	1	0
(G27706T,CA27710C)	0	1	0
(C3037T,C3177T)	0	0	8
(C23604A,G23607A)	0	0	3
(C24421G,T24506G)	0	0	3
(C23604A,T23672C)	0	0	3
(T23672C,C23709T)	0	0	3
(A28111G,CA28253C)	0	0	2
(G26520T,C26735T)	0	0	2
(G13486T,C13487T)	0	0	2
(A28111G,C28232T)	0	0	2
(C3177T,C3267T)	0	0	2
(C11200T,GTCTGGTTTT11287G)	0	0	2
(C28253T,C28437A)	0	0	2
(G23607A,C23709T)	0	0	2
(C28093T,A28111G)	0	0	2
(C28185G,G28361A)	0	0	1
(G28361A,T28393A)	0	0	1
(A28264T,G28361A)	0	0	1
(G28361A,C28441G)	0	0	1
(T28140A,G28361A)	0	0	1
(C28335G,G28361A)	0	0	1
(T22020C,T22191A)	0	0	1
(G27014A,T27031A)	0	0	1
(C14408T,T14544A)	0	0	1
(A28111G,T28250TCTG)	0	0	1
(G23607A,A23756G)	0	0	1
(G29742T,C29774T)	0	0	1
(T29607A,C29774T)	0	0	1
(T29607A,G29742T)	0	0	1
(C25463T,G25563T)	0	0	1
(C23206T,C23454T)	0	0	1
(C23206T,C23271A)	0	0	1
(C23454T,G23477T)	0	0	1
(C3177T,C3261G)	0	0	1
(C23206T,G23477T)	0	0	1
(C23271A,C23454T)	0	0	1
(C23271A,G23477T)	0	0	1
(G10105T,T10161G)	0	0	1
(TG11082T,C11200T)	0	0	1
(T25461C,C25549T)	0	0	1
(G22961C,G22992A)	0	0	1
(C22879T,G22961C)	0	0	1
(C22879T,G22992A)	0	0	1
(G5108T,T5299G)	0	0	1
(G5108T,AT5116A)	0	0	1
(AT5116A,T5299G)	0	0	1
(G25947T,G25971A)	0	0	1
(G7091C,C7113T)	0	0	1
(G7065C,C7113T)	0	0	1
(C7113T,T7249A)	0	0	1
(C7113T,C7170G)	0	0	1
(C7113T,T7359A)	0	0	1
(C7113T,T7282A)	0	0	1
(G29540A,C29555T)	0	0	1
(A11991G,C12084T)	0	0	1
(C28854T,G28903C)	0	0	1
(G16852T,G16987A)	0	0	1
(G16852T,G17019T)	0	0	1
(C8247T,C8318T)	0	0	1
(G22992A,A23063T)	0	0	1
(C6543T,C6828G)	0	0	1
(T27031A,CTTA27052C)	0	0	1
(C11200T,G11272A)	0	0	1
(C24421G,T24741C)	0	0	1
(C23271A,T23428A)	0	0	1
(A12162G,T12244C)	0	0	1
(A23403G,T23428A)	0	0	1
(T24506G,T24741C)	0	0	1
(T18939C,C18981T)	0	0	1
(T14568C,G14767T)	0	0	1
(C3267T,T3360TA)	0	0	1
(C22879T,G22985T)	0	0	1
(C11074CT,GTCTGGTTTT11287G)	0	0	1
(T29524C,CA29675C)	0	0	1
(G13486T,A13623G)	0	0	1
(C13487T,A13623G)	0	0	1
(G26520T,C26681T)	0	0	1
(A18956T,C18981T)	0	0	1
(C18981T,C19145G)	0	0	1
(C18981T,G19086C)	0	0	1
(C22450T,G22632A)	0	0	1
(C18981T,C19007G)	0	0	1
(C1420T,C1567T)	0	0	1
(G13007T,C13009T)	0	0	1
(C5986T,T6000A)	0	0	1
(C23271A,C23315T)	0	0	1
(A21137G,C21304T)	0	0	1
(C3096T,C3177T)	0	0	1
(T16263C,C16428T)	0	0	1
(G791T,C913T)	0	0	1
(G885C,C913T)	0	0	1
(C14676T,T14700A)	0	0	1
(G885C,A929T)	0	0	1
(C913T,A929T)	0	0	1
(G6899T,T6954C)	0	0	1
(C22879T,A23063T)	0	0	1
(C3159T,C3480T)	0	0	1
(C3267T,C3480T)	0	0	1
(G25971A,C25989T)	0	0	1
(C28232T,T28282A)	0	0	1
(C28232T,G28280C)	0	0	1
(C25000T,A25003T)	0	0	1
(C28232T,A28281T)	0	0	1
(C14621G,T14658C)	0	0	1
(C14621G,C14676T)	0	0	1
(C3159T,C3267T)	0	0	1
(T14658C,C14676T)	0	0	1
(C25844T,G25913T)	0	0	1
(C1044T,T1222G)	0	0	1
(G28903C,G28975T)	0	0	1
(A28272T,C28437A)	0	0	1
(C28863T,G28903C)	0	0	1
(T28144C,C28437A)	0	0	1
(T28144C,C28253T)	0	0	1
(C28437A,C28657T)	0	0	1
(C28725T,G28903C)	0	0	1
(C28437A,C28725T)	0	0	1
(C28253T,A28272T)	0	0	1
(G27870T,A28012C)	0	0	1
(T8022G,G8027T)	0	0	1
(T8022G,C8208T)	0	0	1
(C11074CT,T11296G)	0	0	1
(C11074CT,G11291A)	0	0	1
(C28253T,G28460A)	0	0	1
(A17105G,G17110T)	0	0	1
(G10907C,C10954T)	0	0	1
(C5986T,C6145T)	0	0	1
(A21766C,A21768T)	0	0	1
(C17518T,A17615G)	0	0	1
(C21762T,A21766C)	0	0	1
(CT27791C,A28111G)	0	0	1
(CT27791C,G28048T)	0	0	1
(CT27791C,C27972T)	0	0	1
(TTTA21990T,G22319T)	0	0	1
(G21776A,TTTA21990T)	0	0	1
(C28093T,T28282A)	0	0	1
(C28093T,G28280C)	0	0	1
(C28093T,A28281T)	0	0	1
(C28093T,TA28270T)	0	0	1
(A28111G,A28272T)	0	0	1
(TA28270T,A28272T)	0	0	1
(A28272T,T28282A)	0	0	1
(A28272T,G28280C)	0	0	1
(A28272T,A28281T)	0	0	1
(A28095T,G28378A)	0	0	1
(A28111G,G28378A)	0	0	1
(C28253T,G28378A)	0	0	1
(G28280C,G28378A)	0	0	1
(A28281T,G28378A)	0	0	1
(G28878T,C28977T)	0	0	1
(T29772A,C29774T)	0	0	1
(C29754T,T29772A)	0	0	1
(C6828G,T6954C)	0	0	1
(C29754T,C29774T)	0	0	1
(C28863T,G28881A)	0	0	1
(C1059G,C1113T)	0	0	1
(C27972T,C28093T)	0	0	1
(C28863T,G28883C)	0	0	1
(C28863T,G28882A)	0	0	1
(G29692T,C29754T)	0	0	1
(C3037T,A3175G)	0	0	1
(TA28270T,C28437A)	0	0	1
(G28280C,C28437A)	0	0	1
(A28281T,C28437A)	0	0	1
(T28282A,C28437A)	0	0	1
(A28111G,C28437A)	0	0	1
(A226T,C241T)	0	0	1
(G29540A,C29762T)	0	0	1
(C29762T,C29774T)	0	0	1
(G29540A,C29774T)	0	0	1
(G18907T,C19017T)	0	0	1
(A18763G,G18907T)	0	0	1
(C26270G,C26366T)	0	0	1
(T24171G,C24263G)	0	0	1
(T26289A,C26366T)	0	0	1
(A24105T,T24171G)	0	0	1
(T24171G,T24184A)	0	0	1
(T24171G,C24421G)	0	0	1
(C26366T,C26447G)	0	0	1
(C12651T,C12733T)	0	0	1
(G29742T,G29744A)	0	0	1
(C14676T,C14703T)	0	0	1
